# Blood RNA and protein biomarkers are associated with vaping and dual use, and prospective health outcomes

**DOI:** 10.1101/2022.09.19.22280093

**Authors:** Andrew Gregory, Zhonghui Xu, Katherine Pratte, Seth Berman, Robin Lu, Rahul Suryadevara, Robert Chase, Jeong H. Yun, Aabida Saferali, Craig P. Hersh, Edwin K. Silverman, Russell P. Bowler, Laura E. Crotty Alexander, Adel Boueiz, Peter J. Castaldi

## Abstract

**Background:** Electronic nicotine delivery systems (ENDS) are driving an epidemic of vaping. Identifying biomarkers of vaping and dual use (concurrent vaping and smoking) will facilitate studies of the health effects of vaping. To identify putative biomarkers of vaping and dual use, we performed association analysis in an observational cohort of 3,892 COPDGene study participants with blood transcriptomics and/or plasma proteomics data and self-reported current vaping and smoking behavior.

**Methods:** Biomarkers of vaping and dual use were identified through differential expression analysis and related to prospective health events over six years of follow-up. To assess the predictive accuracy of multi-biomarker panels, we constructed predictive models for vaping and smoking categories and prospective health outcomes.

**Results:** We identified three transcriptomic and three proteomic associations with vaping, and 90 transcriptomic and 100 proteomic associations to dual use. Many of these vaping or dual use biomarkers were significantly associated with prospective health outcomes, such as FEV1 decline (three transcripts and 62 proteins), overall mortality (18 transcripts and 73 proteins), respiratory mortality (two transcripts and 23 proteins), respiratory exacerbations (13 proteins) and incident cardiovascular disease (24 proteins). Multimarker models showed good performance discriminating between vaping and smoking behavior and produced informative, modestly powerful predictions of future FEV1 decline, mortality, and respiratory exacerbations.

**Conclusions:** In summary, vaping and dual use are associated with RNA and protein blood-based biomarkers that are also associated with adverse health outcomes.
