## Supplemental Tables 1-3 for "Blood RNA and protein biomarkers are associated with vaping and dual use, and prospective health outcomes"

### Sheet: S1. Vapers vs FS. RNA
Table S1. Whole blood RNA differential expression analysis for vapers versus former smokers. Model is of the form: RNA expression ~ vaper vs former smokier status + age + sex + race + library prep batch. Abbreviations: q-value is calculated from Benjamini-Hochberg FDR procedure.
Ensembl gene ID	Gene	Log fold change	Average expression	qvalue	pvalue
ENSG00000154165	GPR15	0.896078	4.69911	1.10324e-05	6.028e-10
ENSG00000144061	NPHP1	0.786744	-0.35041	0.0527632	5.76584e-06
ENSG00000225231	LINC02470	1.36838	0.261424	0.0689826	1.13074e-05

### Sheet: S2. Dual vs FS, RNA
Table S2. Whole blood RNA differential expression analysis for dual users versus former smokers. Model is of the form: RNA expression ~ dual use vs former smoker status + age + sex + race + library prep batch. Abbreviations: q-value is calculated from Benjamini-Hochberg FDR procedure.
Ensembl gene ID	Gene	Log fold change	Average expression	qvalue	pvalue
ENSG00000167680	SEMA6B	2.09892	-1.07197	1.12391e-35	6.14091e-40
ENSG00000253230	MIR124-1HG	2.3217	-3.24807	1.25684e-32	1.76263e-36
ENSG00000154165	GPR15	1.70525	4.69911	1.25684e-32	2.06016e-36
ENSG00000173114	LRRN3	1.59062	3.55137	1.97732e-23	4.32154e-27
ENSG00000077063	CTTNBP2	1.51837	-1.38219	3.46067e-07	9.45436e-11
ENSG00000171631	P2RY6	0.887547	0.371316	3.63442e-05	1.19148e-08
ENSG00000063438	AHRR	1.34419	-1.73698	3.80281e-05	1.45447e-08
ENSG00000132514	CLEC10A	0.523172	3.0708	4.92699e-05	2.15364e-08
ENSG00000187474	FPR3	0.702943	1.31962	0.000107943	5.46698e-08
ENSG00000179163	FUCA1	0.315452	4.60789	0.000107943	5.89787e-08
ENSG00000211662	IGLV3-21	0.899948	1.14089	0.000447123	2.68733e-07
ENSG00000143344	RGL1	0.382948	1.54983	0.00060514	3.9677e-07
ENSG00000111961	SASH1	0.667908	2.48773	0.00066432	4.7187e-07
ENSG00000080822	CLDND1	0.256383	5.84643	0.000824383	6.30606e-07
ENSG00000153823	PID1	0.458555	3.32479	0.00126937	1.04035e-06
ENSG00000211890	IGHA2	0.892691	2.08105	0.00260617	2.27837e-06
ENSG00000135898	GPR55	0.483579	2.35986	0.00421166	3.91204e-06
ENSG00000120875	DUSP4	0.534058	0.317837	0.00568689	5.59305e-06
ENSG00000211895	IGHA1	0.846631	3.77508	0.00631589	6.55676e-06
ENSG00000164116	GUCY1A1	-0.568793	3.41835	0.00654441	7.15158e-06
ENSG00000035403	VCL	-0.283582	7.55655	0.00720521	8.60071e-06
ENSG00000049769	PPP1R3F	0.379724	2.34232	0.00720521	8.77141e-06
ENSG00000106868	SUSD1	-0.232711	5.18272	0.00720521	9.05474e-06
ENSG00000177119	ANO6	-0.218166	6.64387	0.0107558	1.41045e-05
ENSG00000129757	CDKN1C	-0.629896	3.03641	0.0161767	2.20968e-05
ENSG00000134317	GRHL1	-0.780607	1.2224	0.0199912	2.92571e-05
ENSG00000013810	TACC3	0.237242	5.52719	0.0199912	2.9492e-05
ENSG00000199480	RNA5SP389	0.895348	-1.8238	0.0261643	4.00284e-05
ENSG00000172322	CLEC12A	-0.646379	6.53074	0.0275251	4.44975e-05
ENSG00000010704	HFE	0.304432	2.57167	0.0275251	4.51181e-05
ENSG00000188687	SLC4A5	0.430265	2.17986	0.0289447	4.90266e-05
ENSG00000010327	STAB1	0.344485	5.59134	0.031066	5.43171e-05
ENSG00000169860	P2RY1	-0.358486	2.31654	0.0352639	6.35836e-05
ENSG00000169756	LIMS1	-0.207181	6.787	0.0412738	7.66752e-05
ENSG00000151689	INPP1	-0.316781	2.56628	0.0413342	7.90731e-05
ENSG00000080854	IGSF9B	0.596068	3.59772	0.0413342	8.13043e-05
ENSG00000166927	MS4A7	-0.312821	6.05062	0.0500084	0.000102471
ENSG00000171606	ZNF274	0.152988	5.54264	0.0500084	0.000103831
ENSG00000177697	CD151	-0.410347	3.99012	0.0539918	0.000115052
ENSG00000145990	GFOD1	-0.297128	4.80422	0.05432	0.000121283
ENSG00000261408	TEN1-CDK3	0.561625	1.15524	0.05432	0.000121687
ENSG00000265491	RNF115	-0.133639	5.52452	0.0546635	0.000125443
ENSG00000288101		0.777294	-3.56631	0.0567525	0.000134552
ENSG00000214425	LRRC37A4P	-1.25759	6.39945	0.0567525	0.000136439
ENSG00000006715	VPS41	-0.142501	6.51334	0.0604201	0.000153988
ENSG00000256660	CLEC12B	-0.754485	2.61463	0.0604201	0.000161529
ENSG00000138722	MMRN1	-0.593887	3.51529	0.0604201	0.000162258
ENSG00000155659	VSIG4	0.561535	0.910198	0.0604201	0.000162719
ENSG00000134755	DSC2	0.495087	5.25326	0.0604201	0.000163503
ENSG00000211643	IGLV5-52	0.967512	-2.45811	0.0604201	0.000165114
ENSG00000173757	STAT5B	0.160842	7.79391	0.0604201	0.000168366
ENSG00000097021	ACOT7	-0.403404	0.272088	0.0653998	0.000189312
ENSG00000287682		-0.797198	-1.00033	0.0653998	0.000189389
ENSG00000140479	PCSK6	-0.632674	2.41036	0.0668743	0.000197313
ENSG00000153885	KCTD15	-0.338325	2.99616	0.067186	0.000204356
ENSG00000261716	H2BC20P	0.189106	5.46684	0.067186	0.000208182
ENSG00000237438	CECR7	0.625844	-0.0216837	0.067186	0.000209245
ENSG00000200983	SNORA3A	0.803628	-1.63505	0.0694754	0.000220171
ENSG00000163661	PTX3	-0.516425	0.276037	0.0696941	0.000224672
ENSG00000008517	IL32	0.243734	4.66624	0.0699035	0.000229167
ENSG00000214076	CPSF1P1	0.759898	-3.88798	0.0766752	0.000268341
ENSG00000228168	HNRNPA1P21	0.523072	0.0762203	0.0766752	0.000268473
ENSG00000134247	PTGFRN	0.538883	0.538027	0.0766752	0.000270971
ENSG00000269821	KCNQ1OT1	-0.203413	5.47459	0.0766752	0.000272218
ENSG00000211675	IGLC1	0.68795	1.90226	0.0766752	0.000272314
ENSG00000254275	LINC00824	0.641141	0.131892	0.0802152	0.000289269
ENSG00000069849	ATP1B3	-0.172737	4.69128	0.0805536	0.000294891
ENSG00000267123	SCAT1	0.642557	-1.42013	0.0816478	0.00030836
ENSG00000175387	SMAD2	-0.0851325	7.74789	0.0816478	0.000312072
ENSG00000174175	SELP	-0.4995	3.98392	0.0816478	0.00031228
ENSG00000177426	TGIF1	0.167125	4.18168	0.0828578	0.000321435
ENSG00000179934	CCR8	0.457756	1.25423	0.0832065	0.000327334
ENSG00000141576	RNF157	0.342181	3.55021	0.0863479	0.00034441
ENSG00000100077	GRK3	-0.184528	6.30543	0.0863928	0.000353863
ENSG00000177200	CHD9	-0.140492	6.88209	0.0863928	0.00035403
ENSG00000089351	GRAMD1A	0.214629	4.82665	0.0870519	0.000363754
ENSG00000084764	MAPRE3	0.404518	0.256155	0.0870519	0.000366244
ENSG00000127831	VIL1	-0.806943	1.1317	0.0877704	0.000375644
ENSG00000107438	PDLIM1	-0.330718	4.01331	0.0877704	0.000383205
ENSG00000003096	KLHL13	-0.590509	-0.536973	0.0877704	0.000383654
ENSG00000006704	GTF2IRD1	0.788618	-2.63691	0.0879081	0.000389059
ENSG00000131979	GCH1	-0.20408	5.30871	0.0900318	0.000403377
ENSG00000286285		0.362107	1.59005	0.0900463	0.000415503
ENSG00000162630	B3GALT2	0.482733	1.35857	0.0900463	0.000415786
ENSG00000138658	ZGRF1	-0.23695	3.73524	0.0900463	0.000418202
ENSG00000211640	IGLV6-57	0.69053	-0.765868	0.0933752	0.000438764
ENSG00000005187	ACSM3	-0.349565	3.32892	0.0941884	0.000447732
ENSG00000105854	PON2	-0.276192	2.3342	0.0990473	0.000484153
ENSG00000152952	PLOD2	-0.727669	0.423848	0.0990473	0.000484582
ENSG00000279024		-0.628269	-0.87316	0.0990473	0.000487064

### Sheet: S3. CS vs FS, RNA
Table S3. Whole blood RNA differential expression analysis for current versus former smokers. Model is of the form: RNA expression ~ current vs former smoker status + age + sex + race + library prep batch. Abbreviations: q-value is calculated from Benjamini-Hochberg FDR procedure. Top 100 genes included.
Ensembl gene ID	Gene	Log fold change	Average expression	qvalue	pvalue
ENSG00000154165	GPR15	1.33791	4.69911	2.13286e-177	1.16537e-181
ENSG00000253230	MIR124-1HG	1.79386	-3.24807	2.47643e-140	2.70619e-144
ENSG00000167680	SEMA6B	1.51468	-1.07197	1.8916e-121	3.10065e-125
ENSG00000173114	LRRN3	1.20998	3.55137	1.22174e-116	2.67017e-120
ENSG00000171631	P2RY6	0.881881	0.371316	1.85302e-61	5.06234e-65
ENSG00000153823	PID1	0.452078	3.32479	2.90244e-50	9.51515e-54
ENSG00000080822	CLDND1	0.236416	5.84643	1.33362e-46	5.10073e-50
ENSG00000077063	CTTNBP2	1.21286	-1.38219	1.5603e-45	6.82024e-49
ENSG00000111961	SASH1	0.602714	2.48773	9.72393e-44	4.78174e-47
ENSG00000063438	AHRR	1.14823	-1.73698	7.50821e-41	4.1024e-44
ENSG00000187474	FPR3	0.552537	1.31962	3.28284e-37	1.97308e-40
ENSG00000129757	CDKN1C	-0.478013	3.03641	1.78935e-28	1.17321e-31
ENSG00000143344	RGL1	0.274658	1.54983	3.93966e-28	2.79836e-31
ENSG00000100473	COCH	0.537968	0.728224	9.59393e-28	7.33882e-31
ENSG00000162630	B3GALT2	0.493775	1.35857	1.55201e-27	1.33987e-30
ENSG00000135898	GPR55	0.377927	2.35986	1.55201e-27	1.3568e-30
ENSG00000124334	IL9R	0.542718	1.02586	1.87614e-26	1.74267e-29
ENSG00000128268	MGAT3	0.406054	1.37056	2.13851e-24	2.10322e-27
ENSG00000286285		0.340803	1.59005	2.38584e-24	2.47683e-27
ENSG00000179163	FUCA1	0.193013	4.60789	3.78392e-24	4.13498e-27
ENSG00000197353	LYPD2	-0.794275	-1.19622	1.15373e-23	1.3238e-26
ENSG00000211890	IGHA2	0.664982	2.08105	1.25711e-22	1.51112e-25
ENSG00000132514	CLEC10A	0.308638	3.0708	2.72093e-22	3.41938e-25
ENSG00000211895	IGHA1	0.627332	3.77508	7.15996e-22	9.38908e-25
ENSG00000169860	P2RY1	-0.25821	2.31654	1.52013e-21	2.07646e-24
ENSG00000211662	IGLV3-21	0.602714	1.14089	2.16005e-21	3.06858e-24
ENSG00000175040	CHST2	-0.210768	4.82833	1.22131e-19	1.80173e-22
ENSG00000211659	IGLV3-25	0.549017	0.672182	4.89474e-19	7.48841e-22
ENSG00000100427	MLC1	-0.307238	2.86803	7.87504e-19	1.24782e-21
ENSG00000132465	JCHAIN	0.519121	4.80353	3.40046e-18	5.57392e-21
ENSG00000254275	LINC00824	0.527588	0.131892	5.21339e-18	8.83045e-21
ENSG00000123096	SSPN	0.409618	1.03638	9.94519e-18	1.73886e-20
ENSG00000198574	SH2D1B	-0.336843	3.26758	1.87293e-17	3.37705e-20
ENSG00000233392	UICLM	-0.5185	0.197118	2.28805e-17	4.25055e-20
ENSG00000187510	PLEKHG7	0.507872	-0.548495	2.51086e-17	4.84277e-20
ENSG00000211653	IGLV1-40	0.485384	0.880177	2.51086e-17	4.93886e-20
ENSG00000244437	IGKV3-15	0.422757	2.66533	3.07143e-17	6.20932e-20
ENSG00000168329	CX3CR1	-0.233046	6.85741	4.53924e-17	9.42471e-20
ENSG00000211677	IGLC2	0.447211	4.86264	6.68813e-17	1.42518e-19
ENSG00000159674	SPON2	-0.313314	3.6816	6.71245e-17	1.46704e-19
ENSG00000164116	GUCY1A1	-0.315092	3.41835	7.971e-17	1.78566e-19
ENSG00000155366	RHOC	-0.183374	4.76073	8.11724e-17	1.86277e-19
ENSG00000276232		1.264	-3.87099	8.43399e-17	1.98154e-19
ENSG00000121594	CD80	0.343437	0.729439	1.90571e-16	4.58908e-19
ENSG00000211679	IGLC3	0.477906	3.67477	1.90571e-16	4.68565e-19
ENSG00000080819	CPOX	0.117643	4.00668	1.95518e-16	4.91412e-19
ENSG00000180155	LYNX1	-0.478175	0.595865	2.3982e-16	6.15863e-19
ENSG00000211675	IGLC1	0.556152	1.90226	2.46388e-16	6.46194e-19
ENSG00000248334	WHAMMP2	-0.175851	3.50908	2.68099e-16	7.17782e-19
ENSG00000107954	NEURL1	-0.335397	1.90656	3.34921e-16	9.14985e-19
ENSG00000120279	MYCT1	-0.362159	0.787024	4.56351e-16	1.27166e-18
ENSG00000242076	IGKV1-33	0.394071	1.79237	9.60481e-16	2.72894e-18
ENSG00000239951	IGKV3-20	0.389946	3.56283	2.71262e-15	7.9858e-18
ENSG00000010327	STAB1	0.225809	5.59134	2.71262e-15	8.00359e-18
ENSG00000211592	IGKC	0.395462	6.77554	3.93264e-15	1.18181e-17
ENSG00000287632		-0.525963	-0.00635087	6.46925e-15	2.01048e-17
ENSG00000061918	GUCY1B1	-0.314671	3.02962	6.46925e-15	2.01479e-17
ENSG00000269821	KCNQ1OT1	-0.142302	5.47459	6.65983e-15	2.11054e-17
ENSG00000081052	COL4A4	0.415312	1.12023	7.31578e-15	2.35838e-17
ENSG00000120875	DUSP4	0.312199	0.317837	8.89506e-15	2.94179e-17
ENSG00000211673	IGLV3-1	0.432616	1.53606	8.89506e-15	2.9647e-17
ENSG00000211897	IGHG3	0.537506	0.631404	9.52982e-15	3.22833e-17
ENSG00000171596	NMUR1	-0.30257	2.40274	1.5332e-14	5.27764e-17
ENSG00000183813	CCR4	0.211805	5.28695	1.53367e-14	5.36308e-17
ENSG00000227240		0.459326	-1.55422	2.49139e-14	8.84825e-17
ENSG00000004468	CD38	-0.243437	3.82087	2.71393e-14	9.78688e-17
ENSG00000274588	DGKK	-0.582322	0.600906	3.6305e-14	1.32906e-16
ENSG00000158578	ALAS2	-0.474072	10.5949	5.41377e-14	2.01145e-16
ENSG00000086232	EIF2AK1	-0.278871	7.05859	6.08565e-14	2.29434e-16
ENSG00000070214	SLC44A1	0.102076	5.50529	7.3601e-14	2.81503e-16
ENSG00000163590	PPM1L	-0.200278	4.36246	7.78115e-14	3.01859e-16
ENSG00000241351	IGKV3-11	0.35065	2.64142	1.32289e-13	5.20423e-16
ENSG00000211640	IGLV6-57	0.518967	-0.765868	1.51986e-13	6.06215e-16
ENSG00000211660	IGLV2-23	0.404493	1.50913	2.09868e-13	8.48553e-16
ENSG00000251546	IGKV1D-39	0.44565	2.7573	2.7916e-13	1.14397e-15
ENSG00000119636	BBOF1	-0.360142	4.13357	3.04714e-13	1.26534e-15
ENSG00000114126	TFDP2	-0.166493	5.37135	4.40623e-13	1.85379e-15
ENSG00000170271	FAXDC2	-0.388216	6.03953	7.28691e-13	3.10556e-15
ENSG00000159713	TPPP3	-0.293298	1.4703	8.92198e-13	3.85114e-15
ENSG00000179914	ITLN1	-0.503459	1.09759	9.15644e-13	4.00238e-15
ENSG00000145990	GFOD1	-0.177407	4.80422	1.0836e-12	4.79574e-15
ENSG00000041353	RAB27B	-0.222162	5.3832	1.09925e-12	4.92507e-15
ENSG00000239264	TXNDC5	0.254796	5.75427	1.22843e-12	5.57096e-15
ENSG00000129521	EGLN3	0.232905	1.7429	1.28263e-12	5.88685e-15
ENSG00000239855	IGKV1-6	0.502806	-0.530139	1.3487e-12	6.26375e-15
ENSG00000141469	SLC14A1	-0.340964	5.31945	1.44533e-12	6.79153e-15
ENSG00000204634	TBC1D8	-0.177296	4.57575	1.72327e-12	8.19169e-15
ENSG00000175746	C15orf54	-0.414089	1.44995	2.10603e-12	1.01263e-14
ENSG00000138722	MMRN1	-0.334946	3.51529	2.36499e-12	1.15006e-14
ENSG00000243466	IGKV1-5	0.373751	2.80684	2.59189e-12	1.27456e-14
ENSG00000106952	TNFSF8	0.104292	5.75164	3.19703e-12	1.58961e-14
ENSG00000003436	TFPI	-0.338374	1.85888	3.53093e-12	1.77492e-14
ENSG00000276141	WHAMMP3	-0.175708	3.15639	3.84153e-12	1.95204e-14
ENSG00000171840	NINJ2	-0.264457	3.9382	5.66569e-12	2.90993e-14
ENSG00000017427	IGF1	0.618442	-2.99098	6.11486e-12	3.17403e-14
ENSG00000204613	TRIM10	-0.36994	3.82601	6.58728e-12	3.45525e-14
ENSG00000204815	TTC25	-0.389152	0.487318	8.39898e-12	4.45143e-14
ENSG00000171954	CYP4F22	-0.449709	-1.28678	9.78299e-12	5.23841e-14
ENSG00000241755	IGKV1-9	0.433852	0.51701	1.32957e-11	7.19198e-14
ENSG00000075234	TTC38	-0.176048	4.45099	1.46762e-11	8.01889e-14
ENSG00000243290	IGKV1-12	0.477791	0.64481	1.64662e-11	9.08693e-14
