## Supplemental Tables 4-5 for "Blood RNA and protein biomarkers are associated with vaping and dual use, and prospective health outcomes"

### Sheet: S4. VapingOnly_RNA
Table S4. Differential expression analysis for all vaper group contrasts for genes significantly associated only to vaping in the primary analyses. For genes that were significantly associated only to vaping in the analyses using former smokers (FS) as the reference, we performed additional analysis for these genes for pairwise contrasts between vapers versus current smokers (CS) and vapers versu…
Ensembl ID	Gene	Vapers vs FS		Vapers vs CS		Vapers vs Dual
		LogFC	Pvalue	LogFC	Pvalue	LogFC	Pvalue
ENSG00000144061	NPHP1	0.79	5.76584e-06	0.783874	1.1025e-05	0.688541	0.00888261
ENSG00000225231	LINC02470	1.37	1.13074e-05	1.36064	2.30712e-05	1.9186	0.000160858

### Sheet: S5. DualOnly_RNA
Table S5. Differential expression analysis for all dual user group contrasts for genes significantly associated only to dual use in the primary analyses. For genes that were significantly associated only to dual use in the analyses using former smokers (FS) as the reference, we performed additional analysis for these genes for pairwise contrasts between dual users versus current smokers (CS) and …
Ensembl ID	Gene	Dual users vs FS		Dual users vs CS		Dual users vs Vapers
		LogFC	Pvalue	LogFC	Pvalue	LogFC	Pvalue
ENSG00000013810	TACC3	0.237242	2.9492e-05	0.217597	0.000146849	0.29688	0.000254939
ENSG00000199480	RNA5SP389	0.895348	4.00284e-05	0.831647	0.000176091	0.893777	0.00555918
ENSG00000172322	CLEC12A	-0.646379	4.44975e-05	-0.630934	7.57958e-05	-0.903769	4.01233e-05
ENSG00000188687	SLC4A5	0.430265	4.90266e-05	0.435264	5.04183e-05	0.25079	0.10116
ENSG00000177697	CD151	-0.410347	0.000115052	-0.356568	0.000851526	-0.149766	0.311555
ENSG00000261408	TEN1-CDK3	0.561625	0.000121687	0.517827	0.000469802	0.40262	0.0591868
ENSG00000214425	LRRC37A4P	-1.25759	0.000136439	-1.27242	0.000122067	-0.821932	0.068411
ENSG00000256660	CLEC12B	-0.754485	0.000161529	-0.728853	0.000270301	-1.16515	4.46552e-06
ENSG00000211643	IGLV5-52	0.967512	0.000165114	0.905712	0.000520606	0.89973	0.0196314
ENSG00000200983	SNORA3A	0.803628	0.000220171	0.658099	0.00291527	0.768325	0.0228041
ENSG00000214076	CPSF1P1	0.759898	0.000268341	0.660883	0.00174738	1.19966	0.000141978
ENSG00000267123	SCAT1	0.642557	0.00030836	0.553516	0.00214078	0.51798	0.0467642
ENSG00000175387	SMAD2	-0.0851325	0.000312072	-0.0756789	0.00148306	-0.120211	0.000321811
ENSG00000177200	CHD9	-0.140492	0.00035403	-0.113617	0.00415822	-0.146386	0.00836584
ENSG00000089351	GRAMD1A	0.214629	0.000363754	0.190924	0.00167916	0.20659	0.0163944
ENSG00000084764	MAPRE3	0.404518	0.000366244	0.405507	0.000421815	0.584821	0.0006017
ENSG00000105854	PON2	-0.276192	0.000484153	-0.235039	0.00308572	-0.267477	0.0125934
