## Supplemental Tables 6-8 for "Blood RNA and protein biomarkers are associated with vaping and dual use, and prospective health outcomes"

### Sheet: S6. Vaper GSEA
ST6. Gene set enrichment analysis for the vapers vs former smokers comparison from RNA-seq differential expression analysis. Analysis was conducted using the fgsea package using the log fold changes to rank genes. Analyzed pathways were from the MSigDB Hallmark and C7 immunological signatures gene sets. Only pathways comprising between 15 and 500 genes were considered. ES = enrichment statistic. …
pathway	pval	padj	ES	NES	size
GSE22886 NAIVE BCELL VS NEUTROPHIL DN	4.87826e-50	2.40059e-46	-0.522124	-8.5039	197
GSE10325 LUPUS CD4 TCELL VS LUPUS MYELOID DN	2.11706e-48	5.20904e-45	-0.510999	-8.38685	200
GSE22886 NAIVE TCELL VS MONOCYTE DN	3.46167e-46	5.67829e-43	-0.5003	-8.21124	200
GSE10325 BCELL VS MYELOID DN	4.94992e-45	5.45374e-42	-0.492253	-8.03995	198
GSE10325 LUPUS BCELL VS LUPUS MYELOID DN	5.5413e-45	5.45374e-42	-0.494004	-8.10791	200
GSE29618 MONOCYTE VS PDC DAY7 FLU VACCINE UP	2.38205e-43	1.95368e-40	-0.484073	-7.92617	199
GSE22886 NAIVE CD4 TCELL VS MONOCYTE DN	5.63875e-43	3.96404e-40	-0.482207	-7.89562	199
GSE29618 BCELL VS MONOCYTE DAY7 FLU VACCINE DN	2.14482e-40	1.31933e-37	-0.470784	-7.72681	200
GSE22886 NAIVE CD8 TCELL VS MONOCYTE DN	1.95982e-37	1.07159e-34	-0.4518	-7.37924	198
GSE29618 BCELL VS MONOCYTE DN	7.26349e-37	3.57436e-34	-0.449537	-7.36069	199
GSE29618 MONOCYTE VS PDC UP	4.51576e-35	2.02019e-32	-0.437778	-7.15021	198
GSE11057 CD4 EFF MEM VS PBMC DN	4.66119e-34	1.85556e-31	-0.440494	-7.11721	194
GSE22886 NAIVE TCELL VS MONOCYTE UP	4.90191e-34	1.85556e-31	0.431691	7.03582	198
GSE29618 MONOCYTE VS MDC UP	6.20784e-33	2.18206e-30	-0.432091	-7.01107	195
GSE6269 FLU VS STAPH AUREUS INF PBMC DN	9.76575e-33	3.20382e-30	-0.4658	-6.88152	163
GSE29618 MONOCYTE VS MDC DAY7 FLU VACCINE UP	2.22568e-31	6.84537e-29	-0.417473	-6.79943	197
GSE34156 UNTREATED VS 24H NOD2 LIGAND TREATED MONOCYTE DN	5.35944e-31	1.5514e-28	-0.424504	-6.7695	188
GSE22886 NAIVE CD4 TCELL VS MONOCYTE UP	1.32423e-30	3.6203e-28	0.413027	6.71538	197
GSE29618 PDC VS MDC DN	1.86032e-30	4.81824e-28	-0.408988	-6.67999	198
GSE34156 UNTREATED VS 6H TLR1 TLR2 LIGAND TREATED MONOCYTE UP	2.26144e-30	5.56427e-28	-0.430194	-6.78287	182
GSE10325 CD4 TCELL VS MYELOID DN	5.2914e-30	1.23995e-27	-0.408445	-6.65239	197
GSE11057 PBMC VS MEM CD4 TCELL DN	5.66062e-30	1.26618e-27	0.411813	6.66287	195
GSE34156 TLR1 TLR2 LIGAND VS NOD2 AND TLR1 TLR2 LIGAND 24H TREATED MONOCYTE UP	9.67061e-30	2.06909e-27	-0.433301	-6.70095	177
GSE11057 PBMC VS MEM CD4 TCELL UP	1.52927e-29	3.13564e-27	-0.405656	-6.60697	197
GSE10325 LUPUS CD4 TCELL VS LUPUS MYELOID UP	1.81892e-29	3.58036e-27	0.405162	6.5875	197
GSE34156 NOD2 LIGAND VS TLR1 TLR2 LIGAND 6H TREATED MONOCYTE DN	9.75746e-29	1.84679e-26	-0.425354	-6.48778	173
GSE22886 NAIVE TCELL VS NEUTROPHIL DN	4.88741e-28	8.90776e-26	-0.447126	-6.43531	153
GSE22886 NAIVE CD4 TCELL VS DC DN	8.75231e-27	1.53822e-24	-0.385083	-6.30531	199
GSE6269 HEALTHY VS STAPH PNEUMO INF PBMC DN	1.82978e-26	3.03342e-24	-0.420278	-6.17594	161
GSE11057 CD4 CENT MEM VS PBMC UP	1.84927e-26	3.03342e-24	0.388664	6.28157	194
GSE29618 BCELL VS MDC DN	2.8313e-26	4.49445e-24	-0.38205	-6.25565	199
GSE22886 NAIVE BCELL VS MONOCYTE DN	2.97067e-26	4.56833e-24	-0.38314	-6.24024	197
GSE11057 NAIVE CD4 VS PBMC CD4 TCELL DN	4.96766e-26	7.40784e-24	-0.379302	-6.16504	196
GSE22886 NAIVE CD8 TCELL VS MONOCYTE UP	5.68033e-26	8.22145e-24	0.3813	6.19954	197
GSE11057 CD4 CENT MEM VS PBMC DN	2.4377e-25	3.42741e-23	-0.378008	-6.13353	195
GSE10325 BCELL VS MYELOID UP	1.11276e-24	1.52107e-22	0.37332	6.00049	192
GSE36888 STAT5 AB KNOCKIN VS WT TCELL IL2 TREATED 17H DN	1.53018e-24	2.03514e-22	-0.375168	-6.01907	190
GSE29618 BCELL VS MDC DAY7 FLU VACCINE DN	9.05625e-24	1.17278e-21	-0.364483	-5.96801	199
GSE10325 LUPUS BCELL VS LUPUS MYELOID UP	1.04657e-23	1.32056e-21	0.365471	5.87434	192
GSE24634 TREG VS TCONV POST DAY10 IL4 CONVERSION DN	1.17087e-23	1.44046e-21	-0.368113	-5.90588	190
GSE3982 NEUTROPHIL VS CENT MEMORY CD4 TCELL UP	1.3675e-23	1.64133e-21	-0.367566	-5.89711	190
GSE29618 PDC VS MDC DAY7 FLU VACCINE DN	3.3822e-23	3.96281e-21	-0.358672	-5.82973	196
GSE22886 NAIVE TCELL VS DC DN	7.3617e-23	8.42486e-21	-0.358974	-5.82469	195
GSE3982 DC VS CENT MEMORY CD4 TCELL UP	2.32368e-22	2.59883e-20	-0.363409	-5.79523	188
GSE3982 NEUTROPHIL VS EFF MEMORY CD4 TCELL UP	4.24807e-22	4.6455e-20	-0.357209	-5.74198	191
GSE10325 CD4 TCELL VS MYELOID UP	1.18805e-21	1.27095e-19	0.349354	5.70548	199
GSE24634 TEFF VS TCONV DAY3 IN CULTURE DN	3.03602e-21	3.17877e-19	-0.346749	-5.62633	195
GSE29618 BCELL VS MONOCYTE DAY7 FLU VACCINE UP	3.47536e-21	3.56296e-19	0.349399	5.59324	191
GSE22886 NAIVE CD8 TCELL VS DC DN	5.13287e-21	5.15487e-19	-0.341591	-5.5792	198
GSE34205 HEALTHY VS RSV INF INFANT PBMC DN	6.35088e-21	6.25054e-19	-0.349736	-5.54547	185
GSE37416 0H VS 12H F TULARENSIS LVS NEUTROPHIL UP	7.25513e-21	7.00049e-19	-0.343883	-5.57982	195
GSE22886 NAIVE CD4 TCELL VS NEUTROPHIL DN	8.87805e-21	8.40171e-19	-0.390793	-5.55475	150
GSE3982 NEUTROPHIL VS NKCELL UP	1.30056e-20	1.20756e-18	-0.350024	-5.58177	188
GSE29618 BCELL VS MONOCYTE UP	3.37331e-20	3.07409e-18	0.346267	5.4855	187
GSE11057 CD4 EFF MEM VS PBMC UP	6.96188e-20	6.22898e-18	0.334679	5.44152	197
GSE3982 EOSINOPHIL VS NEUTROPHIL DN	7.93649e-20	6.97419e-18	-0.355754	-5.41404	172
GSE6269 E COLI VS STAPH AUREUS INF PBMC DN	1.26603e-18	1.09301e-16	-0.351425	-5.30039	169
GSE29617 DAY3 VS DAY7 TIV FLU VACCINE PBMC 2008 UP	4.32424e-18	3.6689e-16	-0.372837	-5.21417	145
GSE24634 TEFF VS TCONV DAY10 IN CULTURE DN	2.86381e-17	2.38861e-15	-0.3143	-5.05454	192
GSE22886 NAIVE CD8 TCELL VS NEUTROPHIL DN	3.13946e-17	2.57488e-15	-0.368183	-5.12533	143
GSE24634 IL4 VS CTRL TREATED NAIVE CD4 TCELL DAY10 DN	4.04619e-17	3.26415e-15	-0.31549	-5.00246	185
GSE3982 EOSINOPHIL VS EFF MEMORY CD4 TCELL UP	6.18566e-17	4.90962e-15	-0.314164	-5.00422	186
GSE22886 NAIVE BCELL VS DC DN	8.20253e-17	6.40709e-15	-0.306909	-4.9884	196
GSE7400 CTRL VS CSF3 IN VIVO TREATED PBMC DN	8.6872e-17	6.67964e-15	-0.331617	-4.98943	168
GSE3982 EOSINOPHIL VS CENT MEMORY CD4 TCELL UP	1.13588e-16	8.59947e-15	-0.314815	-5.02031	188
GSE4984 UNTREATED VS GALECTIN1 TREATED DC UP	2.13957e-16	1.59528e-14	-0.308834	-4.89693	185
GSE3982 MAC VS CENT MEMORY CD4 TCELL UP	2.19642e-16	1.61322e-14	-0.307382	-4.96649	194
GSE6269 FLU VS STAPH AUREUS INF PBMC UP	4.13662e-16	2.99357e-14	0.313548	4.90581	183
GSE29618 BCELL VS MDC UP	5.14361e-16	3.66836e-14	0.307603	4.89461	188
GSE6269 E COLI VS STREP PNEUMO INF PBMC DN	5.44335e-16	3.82668e-14	-0.330191	-4.85951	162
GSE4984 UNTREATED VS GALECTIN1 TREATED DC DN	5.70919e-16	3.95703e-14	0.311937	4.8806	183
GSE24634 IL4 VS CTRL TREATED NAIVE CD4 TCELL DAY5 UP	6.26663e-16	4.28307e-14	-0.311382	-4.91262	183
GSE34515 CD16 NEG MONOCYTE VS DC UP	6.4393e-16	4.34079e-14	-0.299334	-4.85697	195
GSE29618 BCELL VS MDC DAY7 FLU VACCINE UP	1.2255e-15	8.14955e-14	0.304244	4.84116	188
GSE19401 UNSTIM VS RETINOIC ACID STIM FOLLICULAR DC UP	1.76274e-15	1.15659e-13	-0.307995	-4.83455	181
GSE24634 TREG VS TCONV POST DAY3 IL4 CONVERSION DN	2.65787e-15	1.72097e-13	-0.294802	-4.80147	197
GSE22886 NAIVE CD4 TCELL VS DC UP	2.89412e-15	1.8496e-13	0.293203	4.71274	192
GSE45365 NK CELL VS CD11B DC DN	3.02185e-15	1.90648e-13	-0.311617	-4.74233	172
GSE3982 BASOPHIL VS CENT MEMORY CD4 TCELL UP	1.04134e-14	6.48661e-13	-0.293659	-4.73798	193
GSE45365 HEALTHY VS MCMV INFECTION CD11B DC DN	1.2151e-14	7.47438e-13	-0.347922	-4.64095	131
GSE37416 0H VS 24H F TULARENSIS LVS NEUTROPHIL UP	2.25598e-14	1.37058e-12	-0.287236	-4.64097	194
GSE4748 CYANOBACTERIUM LPSLIKE VS LPS AND CYANOBACTERIUM LPSLIKE STIM DC 3H UP	3.94535e-14	2.36769e-12	0.287523	4.53533	185
GSE10325 LUPUS CD4 TCELL VS LUPUS BCELL UP	1.0421e-13	6.17855e-12	0.279526	4.56509	199
GSE22886 NAIVE CD8 TCELL VS DC UP	1.09341e-13	6.40557e-12	0.282122	4.54812	193
GSE24634 IL4 VS CTRL TREATED NAIVE CD4 TCELL DAY7 DN	1.54955e-13	8.971e-12	-0.294208	-4.502	174
GSE34205 HEALTHY VS FLU INF INFANT PBMC DN	1.95427e-13	1.11825e-11	-0.279993	-4.51749	193
GSE41176 UNSTIM VS ANTI IGM STIM BCELL 1H DN	2.35371e-13	1.33134e-11	-0.274479	-4.47046	197
GSE9988 LPS VS VEHICLE TREATED MONOCYTE DN	2.71862e-13	1.52027e-11	-0.273683	-4.45751	197
GSE9650 EFFECTOR VS MEMORY CD8 TCELL UP	3.52354e-13	1.94824e-11	-0.272401	-4.38073	192
GSE24634 TEFF VS TCONV DAY7 IN CULTURE DN	4.31469e-13	2.35918e-11	-0.275991	-4.39618	186
GSE29617 DAY3 VS DAY7 TIV FLU VACCINE PBMC 2008 DN	5.75631e-13	3.11284e-11	0.286961	4.42798	177
GSE24634 TREG VS TCONV POST DAY7 IL4 CONVERSION DN	1.48492e-12	7.91552e-11	-0.273685	-4.36255	187
GSE22886 NAIVE BCELL VS MONOCYTE UP	1.49592e-12	7.91552e-11	0.290314	4.35196	167
GSE22886 NAIVE TCELL VS DC UP	1.52037e-12	7.95928e-11	0.264528	4.30096	197
GSE4748 CYANOBACTERIUM LPSLIKE VS LPS AND CYANOBACTERIUM LPSLIKE STIM DC 3H DN	1.66465e-12	8.62288e-11	-0.309691	-4.33107	145
GSE30971 CTRL VS LPS STIM MACROPHAGE WBP7 KO 2H DN	3.42748e-12	1.75694e-10	-0.266154	-4.29421	193
GSE16450 CTRL VS IFNA 12H STIM IMMATURE NEURON CELL LINE UP	3.87944e-12	1.96812e-10	0.25931	4.2103	196
GSE36888 UNTREATED VS IL2 TREATED TCELL 6H UP	4.34633e-12	2.18248e-10	-0.265946	-4.20814	184
GSE3982 DC VS TH2 UP	7.10278e-12	3.53059e-10	-0.274884	-4.17657	171
GSE10325 CD4 TCELL VS BCELL UP	7.8284e-12	3.85236e-10	0.258043	4.20566	198

### Sheet: S7. Dual user GSEA
ST7. Gene set enrichment analysis for the dual users vs former smokers comparison from RNA-seq differential expression analysis. Analysis was conducted using the fgsea package using the log fold changes to rank genes. Analyzed pathways were from the MSigDB Hallmark and C7 immunological signatures gene sets. Only pathways comprising between 15 and 500 genes were considered. ES = enrichment statist…
pathway	pval	padj	ES	NES	size
GSE22886 NAIVE BCELL VS NEUTROPHIL DN	2.15115e-31	1.05858e-27	0.418014	6.8232	197
GSE3982 NEUTROPHIL VS EFF MEMORY CD4 TCELL UP	2.01818e-20	3.92231e-17	0.34122	5.50751	191
HALLMARK HEME METABOLISM	2.39117e-20	3.92231e-17	-0.343457	-5.53245	195
GSE3982 MAST CELL VS NEUTROPHIL DN	7.79e-19	9.58365e-16	0.353331	5.26839	165
GSE25088 ROSIGLITAZONE VS IL4 AND ROSIGLITAZONE STIM STAT6 KO MACROPHAGE DAY10 UP	1.46259e-18	1.43948e-15	0.325785	5.2386	190
GSE6269 E COLI VS STAPH AUREUS INF PBMC DN	4.41945e-17	3.62469e-14	0.335644	5.08043	169
GSE34205 RSV VS FLU INF INFANT PBMC UP	1.0308e-16	7.24649e-14	-0.36549	-4.96406	137
GSE3982 NEUTROPHIL VS NKCELL UP	1.22826e-16	7.55532e-14	0.311805	4.98938	188
GSE22886 NAIVE TCELL VS NEUTROPHIL DN	3.95374e-16	2.16182e-13	0.340788	4.89363	153
GSE25088 IL4 VS IL4 AND ROSIGLITAZONE STIM STAT6 KO MACROPHAGE DAY10 UP	8.38916e-16	4.1283e-13	0.303184	4.92938	195
GSE3982 NEUTROPHIL VS CENT MEMORY CD4 TCELL UP	2.77722e-15	1.24243e-12	0.295188	4.7466	190
GSE10325 LUPUS CD4 TCELL VS LUPUS BCELL UP	5.53238e-15	2.26874e-12	0.286877	4.71043	199
GSE3982 EOSINOPHIL VS NEUTROPHIL DN	6.28759e-15	2.38009e-12	0.30394	4.64957	172
GSE36888 UNTREATED VS IL2 TREATED STAT5 AB KNOCKIN TCELL 6H DN	5.77094e-14	2.02849e-11	-0.285792	-4.52873	189
GSE45739 UNSTIM VS ACD3 ACD28 STIM NRAS KO CD4 TCELL DN	7.40512e-14	2.42937e-11	-0.291351	-4.52951	181
GSE22886 NEUTROPHIL VS DC DN	1.1334e-13	3.48591e-11	-0.273371	-4.455	200
GSE9006 HEALTHY VS TYPE 1 DIABETES PBMC AT DX DN	7.90875e-13	2.28935e-10	0.2801	4.37959	181
GSE22611 NOD2 VS CTRL TRANSDUCED HEK293T CELL DN	1.26977e-12	3.44902e-10	0.279354	4.31821	175
GSE11057 CD4 EFF MEM VS PBMC UP	1.33167e-12	3.44902e-10	0.268662	4.38535	197
GSE22886 NEUTROPHIL VS MONOCYTE DN	1.49443e-12	3.67703e-10	-0.266383	-4.32532	198
GSE22886 NAIVE TCELL VS NKCELL UP	1.95072e-12	4.57119e-10	0.270281	4.32493	188
GSE11057 PBMC VS MEM CD4 TCELL DN	5.24585e-12	1.1734e-09	0.264596	4.302	195
GSE45739 UNSTIM VS ACD3 ACD28 STIM WT CD4 TCELL UP	5.89502e-12	1.26128e-09	0.273516	4.25112	179
GSE22886 NAIVE CD8 TCELL VS NKCELL UP	1.06326e-11	2.18012e-09	0.265839	4.16682	182
GSE39556 CD8A DC VS NK CELL MOUSE 3H POST POLYIC INJ UP	1.34179e-11	2.64118e-09	-0.257937	-4.12016	192
GSE3982 NEUTROPHIL VS BCELL UP	1.68262e-11	3.18469e-09	0.285495	4.11378	154
GSE29618 MONOCYTE VS PDC UP	1.81145e-11	3.30153e-09	0.254813	4.16817	198
GSE37532 VISCERAL ADIPOSE TISSUE VS LN DERIVED PPARG KO TREG CD4 TCELL DN	6.06485e-11	1.0659e-08	0.315658	4.02935	119
GSE22886 NAIVE CD4 TCELL VS NKCELL UP	7.25832e-11	1.23166e-08	0.260573	4.03185	176
GSE9006 HEALTHY VS TYPE 1 DIABETES PBMC AT DX UP	7.54605e-11	1.2378e-08	-0.251598	-4.03372	193
GSE3982 NEUTROPHIL VS TH2 UP	8.35517e-11	1.32632e-08	0.266371	3.94358	162
GSE22886 NAIVE CD4 TCELL VS MONOCYTE UP	1.1015e-10	1.6939e-08	0.247956	4.04736	197
GSE13485 PRE VS POST YF17D VACCINATION PBMC UP	1.55433e-10	2.31783e-08	0.275382	3.85621	146
GSE11057 CD4 CENT MEM VS PBMC UP	1.63203e-10	2.36212e-08	0.24248	3.94266	194
GSE13485 CTRL VS DAY7 YF17D VACCINE PBMC DN	2.26166e-10	3.17989e-08	-0.244891	-3.92619	193
GSE13485 DAY1 VS DAY7 YF17D VACCINE PBMC DN	2.60519e-10	3.56115e-08	-0.242352	-3.9152	196
GSE6269 E COLI VS STREP PNEUMO INF PBMC DN	2.82251e-10	3.75393e-08	0.260508	3.85678	162
GSE13485 PRE VS POST YF17D VACCINATION PBMC DN	5.59017e-10	7.23927e-08	-0.236263	-3.77396	192
GSE4748 CYANOBACTERIUM LPSLIKE VS LPS AND CYANOBACTERIUM LPSLIKE STIM DC 3H UP	6.1859e-10	7.80534e-08	-0.243183	-3.81757	185
GSE13547 WT VS ZFX KO BCELL ANTI IGM STIM 2H UP	7.06543e-10	8.69224e-08	-0.245548	-3.74239	175
GSE37416 0H VS 48H F TULARENSIS LVS NEUTROPHIL UP	7.45097e-10	8.94298e-08	0.234002	3.80481	194
GSE30962 PRIMARY VS SECONDARY CHRONIC LCMV INF CD8 TCELL UP	1.30664e-09	1.53095e-07	-0.238976	-3.75154	185
HALLMARK OXIDATIVE PHOSPHORYLATION	1.4967e-09	1.71285e-07	-0.226831	-3.69657	200
HALLMARK E2F TARGETS	1.77239e-09	1.98226e-07	-0.226713	-3.68523	199
GSE37416 0H VS 12H F TULARENSIS LVS NEUTROPHIL UP	2.07797e-09	2.27238e-07	0.235957	3.83635	195
GSE36476 CTRL VS TSST ACT 72H MEMORY CD4 TCELL YOUNG DN	2.1999e-09	2.35342e-07	-0.227991	-3.65655	194
GSE45739 UNSTIM VS ACD3 ACD28 STIM NRAS KO CD4 TCELL UP	3.09007e-09	3.23537e-07	0.223996	3.67795	199
GSE22886 UNSTIM VS IL15 STIM NKCELL DN	3.42293e-09	3.50922e-07	-0.227434	-3.6929	198
GSE3982 DC VS NEUTROPHIL DN	4.40376e-09	4.41164e-07	0.235235	3.64819	178
GSE10325 CD4 TCELL VS BCELL DN	4.48246e-09	4.41164e-07	-0.22621	-3.60364	191
GSE3982 NEUTROPHIL VS TH1 UP	4.83222e-09	4.66262e-07	0.24416	3.5796	159
GSE45739 UNSTIM VS ACD3 ACD28 STIM WT CD4 TCELL DN	5.067e-09	4.79514e-07	-0.222948	-3.57568	194
GSE1432 CTRL VS IFNG 24H MICROGLIA DN	5.18981e-09	4.81869e-07	-0.22883	-3.61625	188
GSE29617 CTRL VS DAY3 TIV FLU VACCINE PBMC 2008 DN	6.13089e-09	5.58705e-07	-0.2274	-3.58968	187
GSE29618 BCELL VS MONOCYTE DAY7 FLU VACCINE DN	6.74299e-09	6.00109e-07	0.218386	3.5876	200
GSE22886 NAIVE CD4 TCELL VS DC UP	6.82912e-09	6.00109e-07	0.221782	3.58689	192
GSE21774 CD56 BRIGHT VS DIM CD62L POSITIVE NK CELL UP	8.96759e-09	7.74202e-07	-0.225208	-3.55508	187
GSE29618 MONOCYTE VS PDC DAY7 FLU VACCINE UP	1.42813e-08	1.2117e-06	0.215929	3.5455	199
GSE22886 NAIVE CD8 TCELL VS NEUTROPHIL DN	1.5524e-08	1.2948e-06	0.257914	3.58405	143
GSE22886 UNSTIM VS STIM MEMORY TCELL DN	2.47614e-08	2.03085e-06	-0.213015	-3.46255	199
GSE22886 NAIVE TCELL VS MONOCYTE UP	2.77523e-08	2.23883e-06	0.215585	3.52649	198
GSE3982 MAC VS NEUTROPHIL DN	3.6059e-08	2.86204e-06	0.244126	3.46184	150
GSE15750 DAY6 VS DAY10 EFF CD8 TCELL UP	3.69269e-08	2.8844e-06	-0.219751	-3.4668	186
GSE6269 FLU VS STAPH AUREUS INF PBMC DN	4.47718e-08	3.44253e-06	0.227324	3.37209	163
GSE26156 DOUBLE POSITIVE VS CD4 SINGLE POSITIVE THYMOCYTE DN	5.11254e-08	3.87059e-06	-0.212899	-3.4394	196
GSE36476 CTRL VS TSST ACT 40H MEMORY CD4 TCELL YOUNG DN	6.16193e-08	4.59437e-06	-0.208265	-3.34019	194
GSE36888 UNTREATED VS IL2 TREATED TCELL 17H UP	6.78296e-08	4.98193e-06	-0.213019	-3.37554	189
GSE3982 MAC VS NEUTROPHIL UP	7.28527e-08	5.27218e-06	-0.209368	-3.3276	190
GSE36888 UNTREATED VS IL2 TREATED TCELL 2H UP	7.52515e-08	5.36685e-06	-0.210867	-3.35921	191
GSE18281 MEDULLARY THYMOCYTE VS WHOLE MEDULLA THYMUS DN	7.81064e-08	5.49088e-06	-0.22299	-3.29394	163
GSE13485 CTRL VS DAY3 YF17D VACCINE PBMC DN	8.99858e-08	6.2369e-06	-0.209799	-3.34221	191
GSE13547 CTRL VS ANTI IGM STIM BCELL 2H UP	9.98858e-08	6.82692e-06	-0.214249	-3.26537	175
GSE22886 CD4 TCELL VS BCELL NAIVE UP	1.05822e-07	7.13356e-06	0.208349	3.40813	198
GSE29615 CTRL VS LAIV FLU VACCINE PBMC UP	1.13491e-07	7.54718e-06	0.248008	3.39635	139
GSE22886 NEUTROPHIL VS DC UP	1.19904e-07	7.86728e-06	0.239471	3.29477	140
GSE24634 TEFF VS TCONV DAY5 IN CULTURE UP	1.23151e-07	7.97404e-06	-0.203886	-3.31417	199
GSE22886 UNSTIM VS IL2 STIM NKCELL DN	1.33142e-07	8.509e-06	-0.206701	-3.33927	196
GSE22886 NAIVE BCELL VS MONOCYTE DN	1.43654e-07	9.06311e-06	0.20483	3.34342	197
GSE2770 IL12 AND TGFB VS IL4 TREATED ACT CD4 TCELL 48H DN	1.47993e-07	9.21862e-06	-0.230475	-3.27605	149
GSE40666 UNTREATED VS IFNA STIM STAT1 KO CD8 TCELL 90MIN DN	1.65253e-07	1.01651e-05	-0.20948	-3.35846	193
GSE10325 LUPUS CD4 TCELL VS LUPUS BCELL DN	1.84756e-07	1.12245e-05	-0.202869	-3.24054	192
GSE36888 UNTREATED VS IL2 TREATED TCELL 6H DN	2.2098e-07	1.32615e-05	-0.211898	-3.32237	184
GSE22886 NAIVE CD4 TCELL VS NEUTROPHIL DN	2.67123e-07	1.58375e-05	0.229225	3.25054	150
GSE3982 MEMORY CD4 TCELL VS TH2 DN	2.74005e-07	1.60521e-05	-0.204351	-3.2382	189
GSE10239 MEMORY VS DAY4.5 EFF CD8 TCELL DN	3.26858e-07	1.89231e-05	-0.194439	-3.16868	200
GSE9988 ANTI TREM1 VS VEHICLE TREATED MONOCYTES DN	3.39307e-07	1.94154e-05	0.199404	3.25485	197
GSE22886 DAY1 VS DAY7 MONOCYTE IN CULTURE DN	3.5638e-07	2.0158e-05	-0.20014	-3.24972	198
GSE22886 NAIVE CD4 TCELL VS 48H ACT TH1 DN	3.64523e-07	2.03843e-05	-0.200442	-3.23814	196
GSE30962 ACUTE VS CHRONIC LCMV PRIMARY INF CD8 TCELL DN	4.00449e-07	2.21417e-05	-0.203513	-3.21062	186
GSE1432 1H VS 24H IFNG MICROGLIA DN	4.22261e-07	2.30293e-05	-0.197789	-3.15939	192
GSE26030 TH1 VS TH17 DAY5 POST POLARIZATION UP	4.25862e-07	2.30293e-05	-0.206124	-3.20453	181
GSE1460 INTRATHYMIC T PROGENITOR VS NAIVE CD4 TCELL ADULT BLOOD UP	4.37956e-07	2.34259e-05	-0.203633	-3.26472	193
GSE22886 TCELL VS BCELL NAIVE UP	4.61337e-07	2.44112e-05	0.198349	3.24455	198
GSE36476 CTRL VS TSST ACT 40H MEMORY CD4 TCELL OLD DN	4.88978e-07	2.55985e-05	-0.1958	-3.18273	199
GSE42724 NAIVE BCELL VS PLASMABLAST UP	5.25902e-07	2.72417e-05	-0.205244	-3.17408	179
GSE3982 NEUTROPHIL VS BASOPHIL DN	6.1902e-07	3.17312e-05	-0.199089	-3.1548	189
GSE10325 LUPUS BCELL VS LUPUS MYELOID DN	6.30757e-07	3.19995e-05	0.190948	3.13685	200
GSE26495 NAIVE VS PD1LOW CD8 TCELL DN	6.81964e-07	3.39492e-05	-0.193948	-3.13636	197
GSE29617 DAY3 VS DAY7 TIV FLU VACCINE PBMC 2008 UP	6.85878e-07	3.39492e-05	-0.227048	-3.17497	145
GSE22886 DAY0 VS DAY7 MONOCYTE IN CULTURE UP	6.89884e-07	3.39492e-05	0.196046	3.20688	198
GSE1460 NAIVE CD4 TCELL ADULT BLOOD VS THYMIC STROMAL CELL DN	7.05685e-07	3.4383e-05	-0.204617	-3.0871	171

### Sheet: S8. Smoker GSEA
ST8. Gene set enrichment analysis for the current vs former smokers comparison from RNA-seq differential expression analysis. Analysis was conducted using the fgsea package using the log fold changes to rank genes. Analyzed pathways were from the MSigDB Hallmark and C7 immunological signatures gene sets. Only pathways comprising between 15 and 500 genes were considered. ES = enrichment statistic.…
pathway	pval	padj	ES	NES	size
HALLMARK HEME METABOLISM	2.52979e-52	1.24491e-48	-0.535591	-8.68179	195
GSE34205 RSV VS FLU INF INFANT PBMC UP	3.27491e-30	8.05791e-27	-0.488762	-6.68573	137
GSE45739 UNSTIM VS ACD3 ACD28 STIM WT CD4 TCELL DN	1.36394e-25	2.23732e-22	-0.386091	-6.24282	194
GSE11057 PBMC VS MEM CD4 TCELL DN	1.76358e-24	2.16964e-21	0.371083	6.00919	195
GSE29618 BCELL VS MONOCYTE UP	7.55941e-23	7.43997e-20	0.363131	5.78175	187
GSE22886 NAIVE TCELL VS NKCELL UP	1.41001e-22	1.15644e-19	0.361416	5.75607	188
GSE10325 LUPUS CD4 TCELL VS LUPUS MYELOID UP	9.36244e-22	6.5818e-19	0.347595	5.65923	197
GSE11057 CD4 EFF MEM VS PBMC UP	1.24267e-21	7.64395e-19	0.346808	5.64642	197
GSE45739 UNSTIM VS ACD3 ACD28 STIM NRAS KO CD4 TCELL UP	1.09717e-19	5.99908e-17	0.331775	5.4275	199
GSE22886 NAIVE TCELL VS DC UP	9.05778e-19	4.45734e-16	0.322745	5.25464	197
GSE29618 BCELL VS MONOCYTE DAY7 FLU VACCINE UP	1.28403e-18	5.74428e-16	0.330179	5.29427	191
GSE22886 NAIVE CD8 TCELL VS NKCELL UP	6.42076e-18	2.63305e-15	0.329028	5.14012	182
GSE29618 BCELL VS MDC DAY7 FLU VACCINE UP	7.63984e-18	2.89197e-15	0.319619	5.09038	188
GSE3982 CENT MEMORY CD4 TCELL VS NKCELL DN	7.18529e-17	2.52563e-14	-0.321199	-4.91762	172
GSE10325 LUPUS BCELL VS LUPUS MYELOID UP	1.65028e-16	5.41402e-14	0.308628	4.96178	192
GSE22886 NAIVE CD4 TCELL VS MONOCYTE UP	7.29064e-16	2.24233e-13	0.296241	4.82313	197
GSE45739 UNSTIM VS ACD3 ACD28 STIM NRAS KO CD4 TCELL DN	9.6844e-16	2.80335e-13	-0.311147	-4.88024	181
GSE26495 NAIVE VS PD1LOW CD8 TCELL DN	1.03671e-15	2.83424e-13	-0.294594	-4.79932	197
GSE10325 BCELL VS MYELOID UP	3.6542e-15	9.46437e-13	0.295323	4.74788	192
GSE11057 CD4 CENT MEM VS PBMC UP	1.75252e-14	4.31208e-12	0.284268	4.59448	194
GSE11057 NAIVE CD4 VS PBMC CD4 TCELL DN	1.19473e-13	2.79966e-11	-0.277829	-4.51375	196
GSE29618 BCELL VS MDC UP	1.32308e-13	2.95949e-11	0.27726	4.41576	188
GSE29614 DAY3 VS DAY7 TIV FLU VACCINE PBMC DN	1.97221e-13	4.21967e-11	0.288257	4.4565	177
GSE22886 NAIVE BCELL VS NEUTROPHIL UP	3.67371e-13	7.53264e-11	0.271805	4.44646	199
GSE29618 BCELL VS PDC UP	7.09836e-13	1.39724e-10	0.273185	4.39198	192
GSE2405 0H VS 9H A PHAGOCYTOPHILUM STIM NEUTROPHIL DN	7.84258e-13	1.48436e-10	0.266057	4.3317	197
GSE11057 CD4 EFF MEM VS PBMC DN	2.65074e-12	4.83121e-10	-0.261069	-4.22131	194
GSE10325 CD4 TCELL VS MYELOID UP	3.69147e-12	6.48775e-10	0.26046	4.26086	199
GSE7400 CTRL VS CSF3 IN VIVO TREATED PBMC UP	3.92772e-12	6.66493e-10	0.260122	4.25533	199
GSE21063 CTRL VS ANTI IGM STIM BCELL 3H UP	5.15842e-12	8.46153e-10	0.280376	4.19954	165
GSE34205 HEALTHY VS RSV INF INFANT PBMC DN	1.87706e-11	2.97968e-09	-0.263912	-4.1752	185
GSE29617 DAY3 VS DAY7 TIV FLU VACCINE PBMC 2008 UP	1.96364e-11	3.01971e-09	-0.294429	-4.13858	145
GSE18791 CTRL VS NEWCASTLE VIRUS DC 6H DN	2.27764e-11	3.39645e-09	0.252069	4.01456	188
GSE2405 0H VS 24H A PHAGOCYTOPHILUM STIM NEUTROPHIL UP	2.48596e-11	3.53413e-09	0.259303	4.22637	198
GSE3982 DC VS BCELL UP	2.5136e-11	3.53413e-09	-0.260739	-4.03383	176
GSE360 CTRL VS L DONOVANI MAC UP	3.6679e-11	5.01382e-09	-0.249846	-3.98142	188
GSE4984 UNTREATED VS GALECTIN1 TREATED DC DN	4.20935e-11	5.51212e-09	0.256953	4.02825	183
GSE13484 UNSTIM VS YF17D VACCINE STIM PBMC DN	4.27151e-11	5.51212e-09	0.251953	4.01159	187
GSE22886 NAIVE TCELL VS MONOCYTE UP	4.36848e-11	5.51212e-09	0.255696	4.16758	198
GSE3720 UNSTIM VS PMA STIM VD2 GAMMADELTA TCELL UP	5.11984e-11	6.29868e-09	0.270496	4.07975	168
GSE4748 LPS VS LPS AND CYANOBACTERIUM LPSLIKE STIM DC 3H UP	5.3323e-11	6.40006e-09	-0.258636	-4.09174	185
GSE21063 WT VS NFATC1 KO 16H ANTI IGM STIM BCELL DN	5.69722e-11	6.67525e-09	-0.319375	-4.0535	118
GSE24634 IL4 VS CTRL TREATED NAIVE CD4 TCELL DAY5 UP	7.34689e-11	8.40792e-09	-0.254499	-4.01295	183
GSE13485 DAY1 VS DAY21 YF17D VACCINE PBMC DN	8.18163e-11	9.15041e-09	0.258058	4.05479	184
GSE5542 UNTREATED VS IFNA AND IFNG TREATED EPITHELIAL CELLS 6H DN	1.06592e-10	1.16564e-08	-0.252441	-3.98049	183
GSE11057 CD4 CENT MEM VS PBMC DN	1.2482e-10	1.3353e-08	-0.245291	-3.97611	195
GSE3982 CENT MEMORY CD4 TCELL VS NKCELL UP	1.4137e-10	1.48017e-08	0.264543	3.98997	168
GSE36888 UNTREATED VS IL2 TREATED TCELL 2H UP	1.93034e-10	1.979e-08	-0.244696	-3.92996	191
GSE40274 CTRL VS EOS TRANSDUCED ACTIVATED CD4 TCELL UP	3.89436e-10	3.91105e-08	-0.262432	-3.90123	163
GSE11057 PBMC VS MEM CD4 TCELL UP	4.86186e-10	4.78505e-08	-0.236041	-3.84542	197
GSE26495 NAIVE VS PD1HIGH CD8 TCELL DN	5.58792e-10	5.3918e-08	-0.23556	-3.82702	196
GSE22886 NAIVE CD4 TCELL VS MEMORY TCELL DN	6.3386e-10	5.99851e-08	0.233883	3.78013	194
GSE33424 CD161 INT VS NEG CD8 TCELL UP	7.94269e-10	7.37471e-08	0.232592	3.77889	196
GSE22886 NAIVE CD4 TCELL VS DC UP	8.42121e-10	7.67421e-08	0.238527	3.83478	192
GSE22886 NAIVE CD8 TCELL VS NKCELL DN	1.31798e-09	1.17923e-07	-0.23389	-3.73252	189
GSE21360 NAIVE VS QUATERNARY MEMORY CD8 TCELL DN	1.3834e-09	1.21566e-07	0.229031	3.70171	194
GSE10325 LUPUS CD4 TCELL VS LUPUS BCELL UP	1.58065e-09	1.36463e-07	0.228999	3.74619	199
GSE3720 UNSTIM VS LPS STIM VD2 GAMMADELTA TCELL UP	1.73923e-09	1.47565e-07	0.250726	3.70801	161
GSE3982 EFF MEMORY CD4 TCELL VS NKCELL UP	2.64584e-09	2.20681e-07	0.261697	3.6832	147
GSE13485 DAY3 VS DAY7 YF17D VACCINE PBMC DN	3.63305e-09	2.97971e-07	0.236871	3.63664	174
GSE3982 DC VS CENT MEMORY CD4 TCELL UP	6.66249e-09	5.37477e-07	-0.218815	-3.48692	188
GSE21360 NAIVE VS QUATERNARY MEMORY CD8 TCELL UP	6.83183e-09	5.42001e-07	0.221865	3.60461	196
GSE3982 BCELL VS NKCELL UP	6.93884e-09	5.42001e-07	0.224292	3.5525	186
GSE18791 CTRL VS NEWCASTLE VIRUS DC 8H DN	7.75021e-09	5.95919e-07	0.238192	3.5677	165
GSE22886 NAIVE VS MEMORY TCELL DN	8.10394e-09	6.13531e-07	0.228625	3.68175	193
GSE18791 CTRL VS NEWCASTLE VIRUS DC 10H DN	1.05953e-08	7.89992e-07	0.232795	3.58637	175
GSE8678 IL7R LOW VS HIGH EFF CD8 TCELL UP	1.1798e-08	8.66535e-07	-0.230382	-3.52719	172
GSE22886 NAIVE CD4 TCELL VS NKCELL UP	1.201e-08	8.672e-07	0.227607	3.513	176
GSE26495 PD1HIGH VS PD1LOW CD8 TCELL DN	1.21595e-08	8.672e-07	-0.248378	-3.6027	154
GSE29617 DAY3 VS DAY7 TIV FLU VACCINE PBMC 2008 DN	1.27033e-08	8.9304e-07	0.228372	3.53067	177
GSE3982 NKCELL VS TH2 UP	1.36425e-08	9.35881e-07	-0.251647	-3.62182	151
GSE29618 BCELL VS PDC DAY7 FLU VACCINE UP	1.3693e-08	9.35881e-07	0.220814	3.52505	189
GSE9006 HEALTHY VS TYPE 2 DIABETES PBMC AT DX UP	1.3908e-08	9.37551e-07	-0.214438	-3.51163	199
GSE22886 NAIVE CD8 TCELL VS MONOCYTE UP	1.86557e-08	1.2406e-06	0.215205	3.50377	197
GSE10325 BCELL VS MYELOID DN	1.92393e-08	1.26235e-06	-0.223635	-3.66101	198
GSE369 PRE VS POST IL6 INJECTION SOCS3 KO LIVER DN	2.19666e-08	1.42234e-06	-0.2118	-3.46843	199
GSE22886 NAIVE CD8 TCELL VS MEMORY TCELL DN	2.44667e-08	1.55129e-06	0.21756	3.52309	195
GSE34156 NOD2 LIGAND VS TLR1 TLR2 LIGAND 24H TREATED MONOCYTE DN	2.45886e-08	1.55129e-06	0.22109	3.46602	183
GSE3982 EFF MEMORY VS CENT MEMORY CD4 TCELL UP	2.65301e-08	1.65259e-06	-0.243226	-3.52796	154
GSE18791 UNSTIM VS NEWCATSLE VIRUS DC 10H DN	2.85784e-08	1.75793e-06	0.229572	3.46768	169
GSE21774 CD56 BRIGHT VS DIM CD62L POSITIVE NK CELL UP	3.43892e-08	2.08925e-06	-0.215304	-3.4159	187
GSE21670 STAT3 KO VS WT CD4 TCELL IL6 TREATED DN	4.1807e-08	2.50893e-06	-0.231816	-3.53923	171
GSE18791 UNSTIM VS NEWCATSLE VIRUS DC 6H DN	4.47892e-08	2.65552e-06	0.221797	3.38408	172
GSE13485 CTRL VS DAY7 YF17D VACCINE PBMC DN	6.47606e-08	3.79389e-06	0.214623	3.45628	193
GSE42088 UNINF VS LEISHMANIA INF DC 2H DN	7.0893e-08	4.10429e-06	0.211605	3.42665	195
GSE9006 HEALTHY VS TYPE 1 DIABETES PBMC AT DX UP	7.6181e-08	4.35915e-06	-0.213713	-3.44817	193
GSE6269 HEALTHY VS STAPH AUREUS INF PBMC DN	1.02615e-07	5.80425e-06	-0.256749	-3.40014	129
GSE22886 NAIVE CD8 TCELL VS DC UP	1.07253e-07	5.99764e-06	0.211485	3.40573	193
HALLMARK MYC TARGETS V1	1.10101e-07	6.0877e-06	0.203566	3.32996	200
GSE22886 NAIVE TCELL VS NKCELL DN	1.1524e-07	6.30105e-06	-0.208659	-3.38231	195
GSE9509 LPS VS LPS AND IL10 STIM IL10 KO MACROPHAGE 20MIN UP	1.20784e-07	6.5316e-06	-0.228598	-3.39826	163
GSE18791 CTRL VS NEWCASTLE VIRUS DC 12H DN	1.32086e-07	7.06516e-06	0.218647	3.30266	169
GSE42724 NAIVE BCELL VS PLASMABLAST UP	1.39962e-07	7.40594e-06	0.211679	3.29359	179
GSE10325 LUPUS BCELL VS LUPUS MYELOID DN	1.68786e-07	8.83612e-06	-0.200766	-3.30531	200
GSE18791 CTRL VS NEWCASTLE VIRUS DC 4H DN	2.07607e-07	1.0754e-05	0.222105	3.28473	161
GSE22886 NAIVE VS IGG IGA MEMORY BCELL DN	2.1138e-07	1.08354e-05	0.207068	3.33461	193
GSE24634 TREG VS TCONV POST DAY10 IL4 CONVERSION DN	3.20798e-07	1.62747e-05	-0.198711	-3.18199	190
GSE2706 UNSTIM VS 8H R848 DC DN	3.26374e-07	1.63886e-05	0.220192	3.30193	166
GSE29618 MONOCYTE VS MDC DN	3.32367e-07	1.6521e-05	0.20103	3.25541	195
GSE21927 SPLEEN MONOCYTE VS GMCSF GCSF BONE MARROW DN	3.37082e-07	1.65878e-05	0.207547	3.20871	177
GSE34156 NOD2 LIGAND VS NOD2 AND TLR1 TLR2 LIGAND 6H TREATED MONOCYTE UP	3.79559e-07	1.84931e-05	0.204499	3.19471	182
