## Supplemental Tables 10-11 for "Blood RNA and protein biomarkers are associated with vaping and dual use, and prospective health outcomes"

### Sheet: S10. VapingOnly_Protein
Table S10. Differential expression analysis for all vaping contrasts for proteins significantly associated only to vaping in the primary analyses. For proteins significantly associated only to vaping in the analyses using former smokers (FS) as the reference, additional contrasts were performed for vapers versus current smokers (CS) and vapers versus dual users. Beta = mean difference between gro…
somamer ID	Protein	UniProt ID	Vapers vs FS		Vapers vs CS		Vapers vs Dual
			Beta	pvalue	Beta	pvalue	Beta	pvalue
11152_46	kallikrein 13	Q9UKR3	0.54	5.17348e-05	0.0564899	0.693588	0.152608	0.38413
12683_156	DPYL5	Q9BPU6	0.62	1.25946e-05	0.50747	0.000495432	0.547339	0.0170011
9360_33	EDIL3	O43854	0.54	7.40705e-06	0.103111	0.437015	0.160851	0.383008

### Sheet: S11. DualOnly_Protein
Table S11. Differential expression analysis for all dual use contrasts for proteins significantly associated only to dual in the primary analyses. For proteins significantly associated only to dual use in the analyses using former smokers (FS) as the reference, additional contrasts were performed for dual users versus current smokers (CS) and dual users versus vapers. Beta = mean difference betwe…
somamer ID	Protein	UniProt ID	Dual vs FS		Dual vs CS		Dual vs Vapers
			Beta	pvalue	Beta	pvalue	Beta	pvalue
12711_19	CXA8	P48165	-0.383932	0.00100447	-0.267562	0.0380982	-0.270189	0.172208
15606_19	Keratin 19	P08727	-0.365607	0.000999326	-0.28825	0.0159387	-0.170224	0.33453
16754_40	CSKP	O14936	-0.378149	0.00178788	-0.401682	0.0015234	-0.539143	0.00441642
9235_3	PXDC1	Q8IUK5	0.350602	0.00202299	0.292957	0.0138026	0.525283	0.00624426
