## Supplemental Tables 13-16 for "Blood RNA and protein biomarkers are associated with vaping and dual use, and prospective health outcomes"

### Sheet: S13. Change FEV1, RNA
Table S13. RNA Biomarker Associations to 5-year Change in FEV1. Significant associations for vaping or dual use biomarkers with change in FEV1 over five years. Results are from linear regression models adjusting for age, race, and sex. False discovery rate controlled with Benjamini-Hochberg method. Association of the biomarker to vaping and dual use in the comparison versus former smokers is indi…
Response variable	Gene	Ensembl_Gene_ID	Beta	p-value	qvalue	vaping	dual
Change in FEV1 (ml/yr)	MIR124-1HG	ENSG00000253230	-7.93	0.0012	0.04	no	yes
	SEMA6B	ENSG00000167680	-7.46	0.0004	0.02	no	yes
	ZGRF1	ENSG00000138658	15.1255	0.00216495	0.0635051	no	yes
Change in FEV1 (% of baseline)	MIR124-1HG	ENSG00000253230	-0.35	0.0033	0.1	no	yes
	SEMA6B	ENSG00000167680	-0.34	0.0009	0.05	no	yes
	ZGRF1	ENSG00000138658	0.707401	0.00338038	0.0991579	no	yes

### Sheet: S14. Change FEV, Protein
Table S14. Protein Biomarker Associations to 5-year Change in FEV1. Significant associations for vaping or dual use biomarkers with change in FEV1 over five years. Results are from linear regression models adjusting for age, race, and sex. False discovery rate controlled with Benjamini-Hochberg method. Association of the biomarker to vaping and dual use in the comparison versus former smokers is …
Response variable	seqid	Target	Beta	pvalue	qvalue	vaping	dual
Change in FEV1 (ml/yr)	8484_24	Leptin	6.90976	2.09622e-06	0.000218007	no	yes
	7813_6	Alkaline phosphatase, placental	-6.12207	7.9662e-06	0.000414242	no	yes
	15367_38	LPLC1	-5.76215	2.3406e-05	0.000811408	no	yes
	8245_27	sICAM-5	-5.29396	0.000107605	0.00250404	no	yes
	8469_41	IGFBP-2	-5.12201	0.000120387	0.00250404	no	yes
	9002_36	SPA11	-5.04646	0.000151298	0.00262251	no	yes
	6715_63	PPBN	-4.86409	0.000331166	0.00492018	no	yes
	5628_21	SEM3G	4.41928	0.000619619	0.00805504	no	yes
	6416_8	GKN2	-4.31404	0.00074515	0.00861062	no	yes
	2948_58	Growth hormone receptor	4.39323	0.00115815	0.0120447	no	yes
	9343_16	IL-2 sRb	4.5245	0.00170912	0.016159	no	yes
	3216_2	PIGR	-3.87352	0.00218646	0.0189493	no	yes
	9191_8	Trefoil factor 2	-3.89624	0.00298546	0.0238837	no	yes
	8323_163	TFF3	-3.86165	0.00364562	0.0255398	no	yes
	3580_25	a1-Antitrypsin	-3.81876	0.00368362	0.0255398	no	yes
	8464_31	RSPO4	-3.80338	0.00400092	0.026006	no	yes
	5124_69	sICAM-5	-3.86787	0.00549689	0.033628	no	yes
	10620_21	PSP-94	-3.50967	0.00749667	0.0410329	no	yes
	3000_66	MBL	-3.37723	0.00766002	0.0410329	no	yes
	11152_46	kallikrein 13	-3.44743	0.00789095	0.0410329	yes	yes
	2579_17	MMP-9	-3.33594	0.00889256	0.0428398	no	yes
	4931_59	TF	-3.25541	0.00906227	0.0428398	no	yes
	5581_28	FGL1	-3.46981	0.0105169	0.0475545	no	yes
	4721_54	TFF3	-3.47998	0.0115395	0.0500044	no	yes
	4920_10	Lysozyme	-3.19664	0.0137775	0.0573144	no	yes
	11388_75	HE4	-3.35241	0.0154719	0.0618875	no	yes
	6252_62	Secretoglobin family 3A member 1	-3.00491	0.0178074	0.0685913	no	yes
	8969_49	CD14	-3.14233	0.0189445	0.070219	no	yes
	12683_156	DPYL5	-2.93873	0.0195803	0.070219	yes	no
	14747_9	CRLF1	-2.86834	0.0222862	0.0746733	no	yes
	7083_74	MATN4	2.86205	0.0227133	0.0746733	no	yes
	2475_1	SCF sR	-3.11998	0.0229764	0.0746733	no	yes
	10672_75	SP-B	-2.897	0.0250666	0.0768169	no	yes
	5691_2	CRLD2	-2.81474	0.0251132	0.0768169	no	yes
	19377_14	NOE2	-2.92456	0.0265853	0.0789962	no	yes
	16914_104	sCD14	-2.82884	0.0307246	0.0883669	no	yes
	4141_79	IP-10	2.88199	0.0314382	0.0883669	no	yes
	8364_74	UST	2.68622	0.0370394	0.0985122	no	yes
	4413_3	SLPI	-2.7623	0.0388963	0.0985122	no	yes
	9278_9	SDF-1	-2.6756	0.0394925	0.0985122	no	yes
	15544_25	kallikrein 14	-2.66063	0.0395981	0.0985122	no	yes
	8235_48	SCG1	-2.69363	0.0402335	0.0985122	no	yes
	9256_78	NPTX1	-2.6962	0.0415642	0.0985122	no	yes
	11377_19	ADH7	-2.62077	0.0416782	0.0985122	no	yes
Change in FEV1 (% of baseline)	15367_38	LPLC1	-0.374385	6.89678e-08	7.17266e-06	no	yes
	9002_36	SPA11	-0.33264	9.54223e-07	4.08489e-05	no	yes
	8484_24	Leptin	0.361109	1.17833e-06	4.08489e-05	no	yes
	7813_6	Alkaline phosphatase, placental	-0.316527	6.0266e-06	0.000156692	no	yes
	9343_16	IL-2 sRb	0.324664	1.00244e-05	0.000208508	no	yes
	8245_27	sICAM-5	-0.302804	1.40327e-05	0.000243234	no	yes
	8323_163	TFF3	-0.277234	4.22223e-05	0.000627303	no	yes
	5691_2	CRLD2	-0.253304	7.6344e-05	0.000736034	no	yes
	7083_74	MATN4	0.252883	7.79908e-05	0.000736034	no	yes
	5628_21	SEM3G	0.260095	7.81605e-05	0.000736034	no	yes
	2579_17	MMP-9	-0.255699	8.3397e-05	0.000736034	no	yes
	4721_54	TFF3	-0.275945	8.4927e-05	0.000736034	no	yes
	14684_17	CAN2	0.2447	0.000254325	0.0020346	no	yes
	6252_62	Secretoglobin family 3A member 1	-0.230686	0.000359097	0.00251789	no	yes
	8464_31	RSPO4	-0.240287	0.000363157	0.00251789	no	yes
	4920_10	Lysozyme	-0.231772	0.000460662	0.0028183	no	yes
	8469_41	IGFBP-2	-0.238156	0.000460683	0.0028183	no	yes
	19614_8	Holo-TC I	-0.228493	0.000512666	0.00296207	no	yes
	3216_2	PIGR	-0.219721	0.000657626	0.00359964	no	yes
	15491_20	CD248	0.226082	0.000712322	0.00370407	no	yes
	10620_21	PSP-94	-0.223396	0.000846139	0.0041904	no	yes
	6715_63	PPBN	-0.228773	0.000940697	0.00444693	no	yes
	6416_8	GKN2	-0.212899	0.00110946	0.00483789	no	yes
	5581_28	FGL1	-0.22545	0.00111644	0.00483789	no	yes
	3580_25	a1-Antitrypsin	-0.212048	0.00157326	0.00654477	no	yes
	19372_7	MDGA2	0.207692	0.00199465	0.00797859	no	yes
	2948_58	Growth hormone receptor	0.21018	0.00232228	0.00894507	no	yes
	9278_9	SDF-1	-0.199218	0.00264374	0.0098196	no	yes
	11152_46	kallikrein 13	-0.19665	0.00297273	0.0106608	yes	yes
	4496_60	MMP-12	-0.205704	0.00308131	0.0106819	no	yes
	11178_21	SVEP1	-0.21691	0.00328424	0.0110181	no	yes
	5124_69	sICAM-5	-0.206245	0.00371379	0.0120698	no	yes
	9256_78	NPTX1	-0.193092	0.00421436	0.0132816	no	yes
	2475_1	SCF sR	-0.197653	0.00474248	0.0145064	no	yes
	8235_48	SCG1	-0.178007	0.00786857	0.0233809	no	yes
	12683_156	DPYL5	-0.169302	0.00839001	0.0237318	yes	no
	3322_52	LRIG3	0.178224	0.00844304	0.0237318	no	yes
	4413_3	SLPI	-0.173988	0.01077	0.0294759	no	yes
	9191_8	Trefoil factor 2	-0.169826	0.0112311	0.0299496	no	yes
	11388_75	HE4	-0.178325	0.0116016	0.0301642	no	yes
	3000_66	MBL	-0.16137	0.0125338	0.0317932	no	yes
	3332_57	RGM-C	0.160742	0.0129432	0.0320498	no	yes
	8364_74	UST	0.160621	0.0145206	0.0347535	no	yes
	13565_2	p130	-0.164954	0.0147034	0.0347535	no	yes
	6517_14	BMP-3b	-0.158217	0.0153056	0.0353729	no	yes
	8969_49	CD14	-0.164477	0.0160775	0.0363492	no	yes
	4153_11	alpha-1-antichymotrypsin complex	-0.157479	0.0168405	0.0372642	no	yes
	11377_19	ADH7	-0.155447	0.0178897	0.038761	no	yes
	3052_8	Fas ligand, soluble	0.152705	0.0188335	0.039652	no	yes
	18891_98	GBP2	0.155979	0.0190635	0.039652	no	yes
	3060_43	C9	-0.150445	0.0241984	0.048961	no	yes
	6506_54	TMEDA	-0.160333	0.0244805	0.048961	no	yes
	4931_59	TF	-0.142684	0.0250262	0.049108	no	yes
	15544_25	kallikrein 14	-0.142342	0.0309518	0.0596108	no	yes
	3622_33	LGMN	-0.142542	0.0341608	0.064595	no	yes
	6470_19	fibulin 1	0.138238	0.0374026	0.068753	no	yes
	10672_75	SP-B	-0.137147	0.0376819	0.068753	no	yes
	16914_104	sCD14	-0.136227	0.0414614	0.0743445	no	yes
	19377_14	NOE2	-0.133877	0.0466936	0.0804987	no	yes
	13524_25	H6ST2	-0.128915	0.04697	0.0804987	no	yes
	4152_58	Prekallikrein	0.135815	0.0472156	0.0804987	no	yes
	14747_9	CRLF1	-0.121892	0.0570565	0.0957077	no	yes
	11192_168	TINAL	0.121598	0.0586711	0.0968538	no	yes

### Sheet: S15. Events, RNA
Table S15. RNA Biomarker Associations to Time to Event Outcomes. Significant associations for vaping or dual use RNA biomarkers with all cause or respiratory mortality. Results are from Cox proportional hazards models models adjusting for baseline age, baseline FEV1 % predicted, race, and sex. False discovery rate controlled with Benjamini-Hochberg method. Association of the biomarker to vaping a…
outcome	gene	Ensembl_Gene_ID	HR	pvalue	qvalue	vaping	dual
Mortality, all cause	MIR124-1HG	ENSG00000253230	1.32302	7.928e-06	0.000697664	no	yes
	VPS41	ENSG00000006715	0.488789	0.000443373	0.0150184	no	yes
	CDKN1C	ENSG00000129757	0.790314	0.000908481	0.0150184	no	yes
	DSC2	ENSG00000134755	1.29384	0.000913759	0.0150184	no	yes
	KLHL13	ENSG00000003096	0.765694	0.000986629	0.0150184	no	yes
	SEMA6B	ENSG00000167680	1.22197	0.00102398	0.0150184	no	yes
	PON2	ENSG00000105854	0.680483	0.00131463	0.0165268	no	yes
	ANO6	ENSG00000177119	0.565882	0.00185021	0.0203523	no	yes
	GCH1	ENSG00000131979	0.634473	0.00406002	0.0376551	no	yes
	GUCY1A1	ENSG00000164116	0.76925	0.00445567	0.0376551	no	yes
	IGHA2	ENSG00000211890	1.14409	0.00501995	0.0376551	no	yes
	RNF115	ENSG00000265491	0.541317	0.00513479	0.0376551	no	yes
	MS4A7	ENSG00000166927	0.721068	0.00572441	0.0387499	no	yes
	SMAD2	ENSG00000175387	0.389224	0.00731231	0.0447507	no	yes
	ZNF274	ENSG00000171606	0.574916	0.00762797	0.0447507	no	yes
	CHD9	ENSG00000177200	0.556537	0.00831249	0.0457187	no	yes
	PCSK6	ENSG00000140479	0.834522	0.0104022	0.0538469	no	yes
	RNF157	ENSG00000141576	0.819478	0.016305	0.0797131	no	yes
Mortality, respiratory	GCH1	ENSG00000131979	0.147777	0.00129848	0.0576116	no	yes
	GRAMD1A	ENSG00000089351	8.60585	0.00130936	0.0576116	no	yes

### Sheet: S16. Events, Protein
Table S16. Protein Biomarker Associations to Time to Event Outcomes. Significant associations for vaping or dual use protein biomarkers with all cause mortality, respiratory mortality, time to first exacerbation (after visit 2), and incident cardiovascular disease (CVD). Results are from Cox proportional hazards models models adjusting for baseline age, baseline FEV1 % predicted, race, and sex. F…
response variable	seqid	Target	HR	pvalue	qvalue	vaping	dual
Mortality, all cause	2948_58	Growth hormone receptor	0.544385	1.23382e-37	9.58255e-36	no	yes
	4374_45	MIC-1	1.85549	1.8428e-37	9.58255e-36	no	yes
	11388_75	HE4	1.77801	1.8843e-34	6.53224e-33	no	yes
	11178_21	SVEP1	1.7871	2.80196e-33	7.28508e-32	no	yes
	4721_54	TFF3	1.76705	9.96098e-33	2.07188e-31	no	yes
	8469_41	IGFBP-2	1.62498	4.85491e-27	8.41517e-26	no	yes
	8323_163	TFF3	1.63205	1.22422e-25	1.81884e-24	no	yes
	8969_49	CD14	1.54468	6.02425e-25	7.83153e-24	no	yes
	13565_2	p130	1.55221	4.24437e-22	4.9046e-21	no	yes
	7145_1	ITIH3	1.50893	1.67542e-19	1.74244e-18	no	yes
	2789_26	MMP-7	1.50442	1.88881e-19	1.78579e-18	no	yes
	4968_50	CAPG	1.48579	2.13681e-19	1.8519e-18	no	yes
	4920_10	Lysozyme	1.46816	9.14889e-19	7.31912e-18	no	yes
	4153_11	alpha-1-antichymotrypsin complex	1.43608	8.73454e-17	6.48852e-16	no	yes
	8245_27	sICAM-5	1.439	1.43564e-16	9.95376e-16	no	yes
	6506_54	TMEDA	1.46188	2.11655e-16	1.37576e-15	no	yes
	4496_60	MMP-12	1.45315	3.25486e-16	1.99121e-15	no	yes
	5581_28	FGL1	1.4285	5.52654e-16	3.19311e-15	no	yes
	5124_69	sICAM-5	1.42475	7.19854e-16	3.94026e-15	no	yes
	9316_67	WFDC1	1.42359	8.39071e-16	4.36317e-15	no	yes
	4534_10	BSSP4	1.39406	8.57866e-15	4.24848e-14	no	yes
	4152_58	Prekallikrein	0.70263	2.84191e-14	1.34345e-13	no	yes
	9278_9	SDF-1	1.39878	3.88416e-14	1.75632e-13	no	yes
	3060_43	C9	1.37675	6.17579e-13	2.67618e-12	no	yes
	13524_25	H6ST2	1.35863	1.22532e-12	5.09734e-12	no	yes
	8464_31	RSPO4	1.39243	1.45564e-12	5.82256e-12	no	yes
	4413_3	SLPI	1.36613	1.74733e-12	6.73044e-12	no	yes
	8235_48	SCG1	1.34995	8.34353e-12	3.09902e-11	no	yes
	5628_21	SEM3G	0.744036	1.09659e-11	3.93259e-11	no	yes
	2475_1	SCF sR	0.748473	2.29275e-11	7.94821e-11	no	yes
	9191_8	Trefoil factor 2	1.33574	2.88387e-11	9.67492e-11	no	yes
	9266_1	sTREM-1	1.33287	1.2278e-10	3.99036e-10	no	yes
	6252_62	Secretoglobin family 3A member 1	1.31891	6.28794e-10	1.98165e-09	no	yes
	10620_21	PSP-94	1.29459	1.14008e-09	3.44354e-09	no	yes
	14747_9	CRLF1	1.29509	1.15888e-09	3.44354e-09	no	yes
	4931_59	TF	1.27141	8.78536e-09	2.53799e-08	no	yes
	3216_2	PIGR	1.28386	1.82012e-08	5.11602e-08	no	yes
	7100_31	CD2	1.28246	1.90482e-08	5.21319e-08	no	yes
	10672_75	SP-B	1.2621	6.44589e-08	1.68945e-07	no	yes
	3580_25	a1-Antitrypsin	1.25549	6.4979e-08	1.68945e-07	no	yes
	14136_234	C1QR1	1.23756	3.0269e-07	7.67799e-07	no	yes
	6227_1	kallikrein 10	1.23885	5.70428e-07	1.41249e-06	no	yes
	2681_23	HGF	1.23681	1.23304e-06	2.98224e-06	no	yes
	16914_104	sCD14	1.22796	1.52807e-06	3.61181e-06	no	yes
	19614_8	Holo-TC I	1.2252	1.98225e-06	4.58119e-06	no	yes
	3191_50	WFKN1	0.817292	3.94081e-06	8.90966e-06	no	yes
	4141_79	IP-10	1.22937	5.21265e-06	1.15344e-05	no	yes
	2999_6	LSAMP	1.22994	6.41023e-06	1.38888e-05	no	yes
	11573_3	SRSF6	1.21736	1.2519e-05	2.6571e-05	no	yes
	15367_38	LPLC1	1.21698	2.93481e-05	6.10441e-05	no	yes
	11152_46	kallikrein 13	1.18858	4.32739e-05	8.82448e-05	yes	yes
	7813_6	Alkaline phosphatase, placental	1.21934	4.52537e-05	9.05073e-05	no	yes
	9002_36	SPA11	1.20175	5.30162e-05	0.000104032	no	yes
	15499_11	Attractin	0.845864	5.49286e-05	0.000105788	no	yes
	8484_24	Leptin	0.829748	6.87474e-05	0.000129995	no	yes
	5852_6	S100A12	1.1887	9.71654e-05	0.00018045	no	yes
	3322_52	LRIG3	0.840797	0.000125177	0.000228394	no	yes
	15544_25	kallikrein 14	1.17953	0.000179136	0.00032121	no	yes
	17691_1	TPP1	1.17714	0.000264003	0.000465361	no	yes
	18891_98	GBP2	1.16569	0.000370178	0.000641642	no	yes
	6715_63	PPBN	1.17713	0.000481521	0.000820954	no	yes
	13682_47	M-CSF R	1.15893	0.000625514	0.00104925	no	yes
	3332_57	RGM-C	0.867786	0.000726372	0.00119909	no	yes
	19372_7	MDGA2	0.85822	0.000832415	0.00135268	no	yes
	3000_66	MBL	1.12828	0.00437592	0.00700146	no	yes
	9235_3	PXDC1	0.887414	0.00878607	0.0138447	no	yes
	6706_18	PPBN	1.11248	0.0128807	0.0199939	no	yes
	11192_168	TINAL	1.11066	0.0166185	0.0254165	no	yes
	14684_17	CAN2	1.11083	0.0178992	0.0269785	no	yes
	13733_5	IL-12 p40	1.10458	0.0220201	0.0327155	no	yes
	16754_40	CSKP	0.914159	0.0283625	0.041545	no	yes
	3519_3	TARC	1.09431	0.0325569	0.0470266	no	yes
	8364_74	UST	0.911979	0.0375426	0.0534854	no	yes
	9343_16	IL-2 sRb	1.10289	0.0381796	0.0536578	no	yes
	5358_3	OMD	1.08885	0.0516331	0.071598	no	yes
	6517_14	BMP-3b	0.922752	0.0567587	0.0776698	no	yes
Mortality, respiratory	8245_27	sICAM-5	1.84262	0.000176239	0.0183288	no	yes
	3580_25	a1-Antitrypsin	1.62249	0.00168565	0.0618602	no	yes
	8323_163	TFF3	1.74415	0.00221968	0.0618602	no	yes
	4721_54	TFF3	1.71948	0.00304903	0.0618602	no	yes
	6227_1	kallikrein 10	1.592	0.00340345	0.0618602	no	yes
	4496_60	MMP-12	1.60846	0.00424573	0.0618602	no	yes
	11178_21	SVEP1	1.66985	0.00462571	0.0618602	no	yes
	5124_69	sICAM-5	1.56369	0.00479839	0.0618602	no	yes
	9278_9	SDF-1	1.58276	0.00619693	0.0618602	no	yes
	13565_2	p130	1.56539	0.00730676	0.0618602	no	yes
	2948_58	Growth hormone receptor	0.62686	0.00785487	0.0618602	no	yes
	10672_75	SP-B	1.5017	0.00823508	0.0618602	no	yes
	8969_49	CD14	1.49956	0.00826575	0.0618602	no	yes
	4374_45	MIC-1	1.63569	0.00832733	0.0618602	no	yes
	18891_98	GBP2	1.47936	0.0113803	0.0754763	no	yes
	4968_50	CAPG	1.51549	0.011635	0.0754763	no	yes
	11377_19	ADH7	1.49924	0.0123375	0.0754763	no	yes
	11388_75	HE4	1.54075	0.0150787	0.0859448	no	yes
	10620_21	PSP-94	1.44015	0.0158439	0.0859448	no	yes
	11152_46	kallikrein 13	1.44133	0.0165279	0.0859448	yes	yes
	19273_3	Glutathione reductase	1.46657	0.0194067	0.0961093	no	yes
	6252_62	Secretoglobin family 3A member 1	1.4924	0.0203569	0.0962325	no	yes
	14747_9	CRLF1	1.42452	0.0220931	0.0972157	no	yes
	7100_31	CD2	1.45559	0.0224928	0.0972157	no	yes
	3060_43	C9	1.45112	0.0233692	0.0972157	no	yes
Time to first exacerbation	4153_11	alpha-1-antichymotrypsin complex	0.894901	4.15999e-06	0.000432639	no	yes
	2948_58	Growth hormone receptor	1.10155	0.000136822	0.00485965	no	yes
	9002_36	SPA11	0.911205	0.000169927	0.00485965	no	yes
	8484_24	Leptin	1.10194	0.00018691	0.00485965	no	yes
	6517_14	BMP-3b	0.917768	0.000265794	0.00552851	no	yes
	8469_41	IGFBP-2	0.917614	0.000732683	0.0126998	no	yes
	8235_48	SCG1	0.928432	0.00262685	0.034795	no	yes
	16754_40	CSKP	0.932308	0.00288881	0.034795	no	yes
	4413_3	SLPI	0.930468	0.00313901	0.034795	no	yes
	15367_38	LPLC1	0.926997	0.00355619	0.034795	no	yes
	6227_1	kallikrein 10	0.93455	0.00368024	0.034795	no	yes
	13524_25	H6ST2	0.934612	0.00479071	0.0415195	no	yes
	8464_31	RSPO4	0.932175	0.00642964	0.04831	no	yes
	7100_31	CD2	0.9347	0.00651315	0.04831	no	yes
	19614_8	Holo-TC I	0.937913	0.00761627	0.04831	no	yes
	19273_3	Glutathione reductase	1.06713	0.00779331	0.04831	no	yes
	2999_6	LSAMP	0.935262	0.00789683	0.04831	no	yes
	8447_11	ghrelin	0.940148	0.00967831	0.0532504	no	yes
	6252_62	Secretoglobin family 3A member 1	0.93852	0.00972844	0.0532504	no	yes
	3580_25	a1-Antitrypsin	0.941575	0.010366	0.0538078	no	yes
	13565_2	p130	0.939268	0.010865	0.0538078	no	yes
	11573_3	SRSF6	1.06315	0.012781	0.0592681	no	yes
	2681_23	HGF	1.06056	0.0136038	0.0592681	no	yes
	2705_5	TECK	1.06256	0.0136772	0.0592681	no	yes
	6715_63	PPBN	0.939602	0.0150606	0.0619469	no	yes
	4968_50	CAPG	0.943414	0.0154867	0.0619469	no	yes
	3000_66	MBL	0.944827	0.0171135	0.0659187	no	yes
	5581_28	FGL1	0.946843	0.0225766	0.0829577	no	yes
	2789_26	MMP-7	1.05514	0.0231324	0.0829577	no	yes
	8323_163	TFF3	0.945761	0.0249956	0.0866515	no	yes
	8245_27	sICAM-5	0.947755	0.028422	0.0953511	no	yes
Incident CVD	4374_45	MIC-1	1.2686	2.22203e-05	0.00136778	no	yes
	4968_50	CAPG	1.23687	2.63035e-05	0.00136778	no	yes
	4496_60	MMP-12	1.24135	6.62673e-05	0.00229727	no	yes
	2789_26	MMP-7	1.21761	0.00015348	0.00324013	no	yes
	11178_21	SVEP1	1.23319	0.000155776	0.00324013	no	yes
	10620_21	PSP-94	1.20878	0.000208624	0.00361614	no	yes
	4920_10	Lysozyme	1.19856	0.000281807	0.00418685	no	yes
	9266_1	sTREM-1	1.18373	0.000992092	0.011543	no	yes
	5628_21	SEM3G	0.846795	0.00118965	0.011543	no	yes
	4721_54	TFF3	1.1912	0.00120949	0.011543	no	yes
	2475_1	SCF sR	0.845352	0.00122089	0.011543	no	yes
	2681_23	HGF	1.1684	0.00136761	0.0118526	no	yes
	11573_3	SRSF6	1.16989	0.00172602	0.0137978	no	yes
	5691_2	CRLD2	1.16432	0.0018574	0.0137978	no	yes
	3216_2	PIGR	1.16192	0.0025554	0.0177174	no	yes
	10754_113	Prokineticin-2	1.15817	0.00360828	0.0234538	no	yes
	5852_6	S100A12	1.15481	0.0043536	0.0266338	no	yes
	8323_163	TFF3	1.15466	0.00575024	0.0332236	no	yes
	9316_67	WFDC1	1.15296	0.00653453	0.035768	no	yes
	11388_75	HE4	1.15437	0.00802768	0.0417439	no	yes
	2579_17	MMP-9	1.13453	0.0100712	0.0498766	no	yes
	15499_11	Attractin	1.13355	0.011468	0.0542126	no	yes
	12711_19	CXA8	1.12739	0.0131328	0.0593832	no	yes
	5358_3	OMD	0.882764	0.0162984	0.0706265	no	yes
	3322_52	LRIG3	0.887773	0.0196867	0.0818967	no	yes
