## Supplemental Table 17 for "Blood RNA and protein biomarkers are associated with vaping and dual use, and prospective health outcomes"

### Sheet: Sheet1
Table S17. Previously reported RNA and protein biomarker associations to vaping or dual use. Inflammatory biomarkers and proteases from Table 2 of a recent review publication (PMID: 33501893) were selected from the complete association results. LogFC = log fold change.
RNA							Protein
Ensembl id	Gene	LogFC.vape	pvalue.vape	LogFC.dual	pvalue.dual		seqid	protein	Uniprot id	Beta.vape	pvalue.vape	Beta.dual	pvalue.dual
ENSG00000125538	IL1B	-0.17	0.06	0.184119	0.03		3037_62	IL-1b	P01584	-0.12	0.414	-0.14	0.258
ENSG00000136244	IL6	NA	NA	NA	NA		4673_13	IL-6	P05231	-0.25	0.0314	0.03	0.786
ENSG00000169429	CXCL8	0.06	0.66	0.11438	0.46		3447_64	IL-8	P10145	-0.07	0.608	0.14	0.219
ENSG00000169194	IL13	NA	NA	NA	NA		3072_4	IL-13	P35225	-0.15	0.29	-0.01	0.907
ENSG00000090339	ICAM1	-0.19	0.0147625	0.07	0.31		4342_10	sICAM-1	P05362	-0.02	0.853	0.24	0.0331
ENSG00000108691	CCL2	0.04	0.89	0.02	0.94		2578_67	MCP-1	P13500	-0.05	0.732	0.18	0.137
ENSG00000184371	CSF1	0.09	0.52	0.07	0.63		3738_54	CSF-1	P09603	-0.1	0.463	-0.22	0.056
ENSG00000087245	MMP2	NA	NA	NA	NA		4160_49	MMP-2	P08253	0.06	0.64	-0.1	0.405
ENSG00000100985	MMP9	-0.01	0.55	0.15	0.34		2579_17	MMP-9	P14780	-0.09	0.501	0.44	0.000237
ENSG00000111537	IFNG	0.18	0.34	-0.0972154	0.64		15346_31	IFN-g	P01579	0.19	0.183	0.01	0.914
ENSG00000232810	TNF	-0.02	0.797251	0.06	0.4		5936_53	TNF-a	P01375	0.07	0.587	0.15	0.19
ENSG00000197561	ELANE	0.1	0.7	-0.11	0.66		NA	NE	P08246	NA	NA	NA	NA
ENSG00000103490	PYCARD	-0.1	0.11	0.0241034	0.78		NA	ASC	Q9ULZ3	NA	NA	NA	NA
ENSG00000137752	CASP1	-0.0316751	0.54	-0.03	0.57		NA	CASP1	P29466	NA	NA	NA	NA
